# A biomarker catalog for inflammatory bowel disease medications

**DOI:** 10.1101/2025.10.22.25338516

**Authors:** T. J. Hart, Kiana A. West, António José Preto, Daniel Domingo-Fernández

**Author notes:** Corresponding author. Daniel Domingo Fernández. Enveda Therapeutics, Inc., Boulder, CO, USA. These authors contributed equally to this work (António José Preto, Daniel Domingo-Fernández).

## Abstract

**Introduction:** Inflammatory bowel disease (IBD), which includes Crohn’s disease (CD) and ulcerative colitis (UC), is a multifaceted illness with diverse manifestations. Current treatment strategies are inadequate, with low response rates, secondary loss of response, and serious side effects.

**Methods:** We leveraged a large multiomics dataset (SPARC IBD) to compile a catalog of biomarkers for (i) disease severity, (ii) medication use, and (iii) response to a medication. Data were stratified based on IBD subtype (UC and CD) and tissue type; biomarker associations were identified using mixed-effects models to account for multiple medication groups, disease status (e.g., remission, active, etc.), and repeated sampling.

**Results:** Our catalog lists thousands of potential biomarkers for disease severity (9,657), medication effect (293), and medication response (59). These biomarkers, both known and novel, span multiple diagnoses, tissues, and medications.

**Conclusion:** These therapy-specific signatures will enable tracking of treatment response, diagnosis of disease severity, and identification of new therapeutic targets.
