## Supplementary material for "A biomarker catalog for inflammatory bowel disease medications": catalog_workbook_2_med_vs_no_med.xlsx

### Sheet: transcriptomics_uc_colon
drug_family	feature	coefficient	adjusted_p_value	n_patients_in_med_group	n_patients_in_no_med_group	n_samples_in_med_group	n_samples_in_no_med_group	p_value	standard_error
Aminosalicylates (5-ASA drugs)	SLC22A3	1.02105	0.0476715	58	19	82	19	0.021532	0.444221
Aminosalicylates (5-ASA drugs)	YBX2	1.00429	0.0160873	58	19	82	19	0.000329907	0.279699
Aminosalicylates (5-ASA drugs)	CYP2B7P	1.30269	0.0197221	58	19	82	19	0.0025737	0.432135
Aminosalicylates (5-ASA drugs)	PBLD	1.01755	0.0132797	58	19	82	19	3.25747e-05	0.244917
Aminosalicylates (5-ASA drugs)	EDN2	1.33868	0.0160873	58	19	82	19	0.000510693	0.385223
Aminosalicylates (5-ASA drugs)	OR51E1	1.28696	0.0158784	58	19	82	19	0.000243055	0.350722
Aminosalicylates (5-ASA drugs)	SCUBE2	1.28881	0.0157852	58	19	82	19	0.000128085	0.336494
Aminosalicylates (5-ASA drugs)	LINC02568	1.09274	0.0157852	58	19	82	19	0.000103468	0.281465
Aminosalicylates (5-ASA drugs)	GXYLT2	1.16222	0.0160873	58	19	82	19	0.000427823	0.329961
Aminosalicylates (5-ASA drugs)	HOXA_AS3	1.27029	0.0157852	58	19	82	19	0.00018655	0.339962
Aminosalicylates (5-ASA drugs)	PRAP1	1.31465	0.0139221	58	19	82	19	4.87629e-05	0.323687
Aminosalicylates (5-ASA drugs)	HMGCS2	1.0361	0.0166388	58	19	82	19	0.000755946	0.307591
Aminosalicylates (5-ASA drugs)	SLC23A3	1.06073	0.0160873	58	19	82	19	0.00040329	0.299819
Aminosalicylates (5-ASA drugs)	NAT8B	1.32251	0.0145994	58	19	82	19	6.00278e-05	0.329582
Aminosalicylates (5-ASA drugs)	PDZK1	1.38575	0.0160873	58	19	82	19	0.000407355	0.391979
Aminosalicylates (5-ASA drugs)	PKHD1	1.52453	0.0160873	58	19	82	19	0.000595038	0.443968
Aminosalicylates (5-ASA drugs)	GPC3	1.47752	0.0297433	58	19	82	19	0.00862786	0.562553
Aminosalicylates (5-ASA drugs)	FAM157A	1.16599	0.0160873	58	19	82	19	0.000434384	0.331412
Aminosalicylates (5-ASA drugs)	SLC6A4	1.36682	0.0166692	58	19	82	19	0.000800228	0.407675
Aminosalicylates (5-ASA drugs)	IGHV3_73	1.0033	0.0312577	58	19	82	19	0.0096301	0.38755
Aminosalicylates (5-ASA drugs)	SLC46A1	1.28703	0.0130917	58	19	82	19	1.47537e-05	0.297076
Aminosalicylates (5-ASA drugs)	SLC26A2	1.08806	0.0166692	58	19	82	19	0.000843256	0.325942
Aminosalicylates (5-ASA drugs)	HTR3E	1.27336	0.0158784	58	19	82	19	0.000240799	0.346789
Aminosalicylates (5-ASA drugs)	SLC9A3	2.01315	0.0158784	58	19	82	19	0.000231685	0.5468
Aminosalicylates (5-ASA drugs)	CYP2B6	1.35819	0.0182152	58	19	82	19	0.00173887	0.433711
Aminosalicylates (5-ASA drugs)	LIN7A	1.02535	0.0241543	58	19	82	19	0.00499133	0.365206
Aminosalicylates (5-ASA drugs)	BCL2L10	1.04283	0.0156676	58	19	82	19	9.20893e-05	0.266672
Aminosalicylates (5-ASA drugs)	CREB3L3	1.07916	0.0198333	58	19	82	19	0.00263716	0.358866
Aminosalicylates (5-ASA drugs)	RAB6B	1.3162	0.0169072	58	19	82	19	0.00104525	0.401518
Aminosalicylates (5-ASA drugs)	SLC19A3	1.01805	0.0130917	58	19	82	19	1.88382e-05	0.23796
Aminosalicylates (5-ASA drugs)	ESRRG	1.35059	0.0167743	58	19	82	19	0.000955437	0.408856
Aminosalicylates (5-ASA drugs)	SLC51A	2.09287	0.017046	58	19	82	19	0.00112776	0.642664
Aminosalicylates (5-ASA drugs)	KRT12	1.17054	0.0130917	58	19	82	19	2.39555e-05	0.277089
Aminosalicylates (5-ASA drugs)	BMF	1.00185	0.0157852	58	19	82	19	0.000126259	0.261332
Aminosalicylates (5-ASA drugs)	SLC4A10	1.01428	0.0279087	58	19	82	19	0.00740621	0.378746
Aminosalicylates (5-ASA drugs)	ETNK1	1.0923	0.0179892	58	19	82	19	0.00158959	0.345904
Aminosalicylates (5-ASA drugs)	B4GALNT2	1.5137	0.0219487	58	19	82	19	0.00379226	0.522879
Aminosalicylates (5-ASA drugs)	LINC00923	1.00132	0.0176965	58	19	82	19	0.00150529	0.315508
Aminosalicylates (5-ASA drugs)	TAT	1.43236	0.0176857	58	19	82	19	0.0014769	0.450542
Aminosalicylates (5-ASA drugs)	NR1H4	1.44035	0.0212041	58	19	82	19	0.0034649	0.492736
Aminosalicylates (5-ASA drugs)	KCNG1	1.15423	0.0165204	58	19	82	19	0.000729685	0.341671
Aminosalicylates (5-ASA drugs)	LCN15	1.02679	0.0429367	58	19	82	19	0.0179617	0.433904
Aminosalicylates (5-ASA drugs)	UGT2B15	1.59718	0.0160873	58	19	82	19	0.000553098	0.462464
Aminosalicylates (5-ASA drugs)	SLC20A1	1.03238	0.0176857	58	19	82	19	0.00147078	0.324609
Aminosalicylates (5-ASA drugs)	ANPEP	1.1485	0.0211841	58	19	82	19	0.00341371	0.392274
Aminosalicylates (5-ASA drugs)	AQP8	1.78161	0.0160873	58	19	82	19	0.000507879	0.512461
Aminosalicylates (5-ASA drugs)	HAS3	1.30251	0.017046	58	19	82	19	0.0011279	0.39997
Aminosalicylates (5-ASA drugs)	CHP2	1.06709	0.0130917	58	19	82	19	7.93703e-06	0.23889
Aminosalicylates (5-ASA drugs)	SLC37A2	1.96073	0.0186158	58	19	82	19	0.00200355	0.634601
Aminosalicylates (5-ASA drugs)	LHFPL3_AS2	1.14472	0.0346851	58	19	82	19	0.0120076	0.455715
Aminosalicylates (5-ASA drugs)	IGHM	1.15592	0.0265899	58	19	82	19	0.00639208	0.423887
Aminosalicylates (5-ASA drugs)	SSUH2	1.16516	0.0153077	58	19	82	19	7.35401e-05	0.293897
Aminosalicylates (5-ASA drugs)	MEP1B	1.15492	0.0249099	58	19	82	19	0.00544502	0.41552
Aminosalicylates (5-ASA drugs)	EYA2	1.25742	0.0319256	58	19	82	19	0.0101526	0.489156
Aminosalicylates (5-ASA drugs)	CNTFR	1.8154	0.0130917	58	19	82	19	2.51635e-05	0.43087
Aminosalicylates (5-ASA drugs)	PDE6A	1.21964	0.0160873	58	19	82	19	0.000547945	0.352891
Aminosalicylates (5-ASA drugs)	PP7080	1.77004	0.0160873	58	19	82	19	0.00033293	0.493291
Aminosalicylates (5-ASA drugs)	SLC30A10	1.11237	0.0167743	58	19	82	19	0.000969052	0.337147
Aminosalicylates (5-ASA drugs)	AQP7	1.11867	0.0130917	58	19	82	19	1.94225e-05	0.261896
Aminosalicylates (5-ASA drugs)	MS4A10	1.016	0.0203624	58	19	82	19	0.00292902	0.341502
Aminosalicylates (5-ASA drugs)	USP2_AS1	1.23065	0.0130917	58	19	82	19	2.2194e-05	0.290139
Aminosalicylates (5-ASA drugs)	SLC16A1	1.17306	0.0157852	58	19	82	19	0.00011393	0.303993
Aminosalicylates (5-ASA drugs)	NETO2	1.1469	0.0300821	58	19	82	19	0.00884969	0.438114
Aminosalicylates (5-ASA drugs)	DEFB1	1.00657	0.0182152	58	19	82	19	0.00176586	0.321894
Aminosalicylates (5-ASA drugs)	LINC02441	1.41321	0.0160873	58	19	82	19	0.000419307	0.400612
Aminosalicylates (5-ASA drugs)	FAM184B	1.23849	0.0251445	58	19	82	19	0.00558952	0.446958
Aminosalicylates (5-ASA drugs)	SLC5A11	1.2057	0.0157852	58	19	82	19	0.00016156	0.319595
Aminosalicylates (5-ASA drugs)	EDA	1.13345	0.0182109	58	19	82	19	0.00167559	0.360695
Aminosalicylates (5-ASA drugs)	POU2F3	1.05795	0.0157852	58	19	82	19	0.000136366	0.277339
Aminosalicylates (5-ASA drugs)	SH2D7	1.11285	0.0157852	58	19	82	19	0.000211852	0.300409
Aminosalicylates (5-ASA drugs)	SLC38A4	1.36355	0.0460236	58	19	82	19	0.0202702	0.587406
Aminosalicylates (5-ASA drugs)	MOCS1	1.23265	0.0157852	58	19	82	19	0.000160538	0.326602
Integrin-receptor antagonists	YBX2	1.28333	0.0253932	25	19	38	19	4.06591e-05	0.312724
Integrin-receptor antagonists	CYP2B7P	1.44443	0.0380821	25	19	38	19	0.00274102	0.482217
Integrin-receptor antagonists	PBLD	1.06267	0.0253932	25	19	38	19	9.43056e-05	0.272146
Integrin-receptor antagonists	FTH1P10	1.02528	0.0350833	25	19	38	19	0.00167179	0.326203
Integrin-receptor antagonists	SLC39A2	1.09653	0.0400762	25	19	38	19	0.00391003	0.380036
Integrin-receptor antagonists	SLC52A1	1.09422	0.0366147	25	19	38	19	0.00209792	0.355728
Integrin-receptor antagonists	EDN2	1.67185	0.0253932	25	19	38	19	9.44292e-05	0.428189
Integrin-receptor antagonists	OR51E1	1.07736	0.0415982	25	19	38	19	0.00524956	0.385969
Integrin-receptor antagonists	SCUBE2	1.17153	0.0343554	25	19	38	19	0.00145426	0.367982
Integrin-receptor antagonists	LINC02568	1.23932	0.0253932	25	19	38	19	7.57729e-05	0.313165
Integrin-receptor antagonists	GULP1	1.12828	0.0308901	25	19	38	19	0.000492068	0.323749
Integrin-receptor antagonists	ABCG2	1.12613	0.0334456	25	19	38	19	0.00125462	0.349062
Integrin-receptor antagonists	CYP2C9	1.163	0.0415324	25	19	38	19	0.00523578	0.416525
Integrin-receptor antagonists	HOXA_AS3	1.09046	0.0395374	25	19	38	19	0.00361615	0.374749
Integrin-receptor antagonists	PRAP1	1.58907	0.0253932	25	19	38	19	1.19737e-05	0.362961
Integrin-receptor antagonists	IGFBP2	1.0982	0.0436693	25	19	38	19	0.00645971	0.403234
Integrin-receptor antagonists	HMGCS2	1.17433	0.0308901	25	19	38	19	0.000517981	0.338299
Integrin-receptor antagonists	USP2	1.06665	0.0333264	25	19	38	19	0.00114337	0.327933
Integrin-receptor antagonists	SLC23A3	1.21706	0.0286728	25	19	38	19	0.000217156	0.329098
Integrin-receptor antagonists	NAT8B	1.36693	0.0277771	25	19	38	19	0.000185627	0.365704
Integrin-receptor antagonists	VLDLR_AS1	1.25584	0.0380821	25	19	38	19	0.00272995	0.419087
Integrin-receptor antagonists	UGT1A13P	1.32673	0.0253932	25	19	38	19	0.00012024	0.344996
Integrin-receptor antagonists	PDZK1	1.59153	0.0286728	25	19	38	19	0.000233558	0.432523
Integrin-receptor antagonists	PKHD1	1.3066	0.0446683	25	19	38	19	0.00691328	0.483749
Integrin-receptor antagonists	KRT8P3	1.13208	0.0393616	25	19	38	19	0.00354772	0.388256
Integrin-receptor antagonists	SUGCT	1.05014	0.0334456	25	19	38	19	0.00122916	0.324916
Integrin-receptor antagonists	LSP1P4	1.08584	0.0318053	25	19	38	19	0.000866318	0.326011
Integrin-receptor antagonists	MT_TI	1.01546	0.0259517	25	19	38	19	0.000139563	0.266598
Integrin-receptor antagonists	SLC3A1	1.06869	0.0308901	25	19	38	19	0.000524357	0.308158
Integrin-receptor antagonists	SLC6A4	1.38069	0.0366887	25	19	38	19	0.00212278	0.449371
Integrin-receptor antagonists	IGHV3_73	1.22366	0.0411432	25	19	38	19	0.00485791	0.434491
Integrin-receptor antagonists	SLC46A1	1.16653	0.0308901	25	19	38	19	0.000540478	0.337164
Integrin-receptor antagonists	SLC26A2	1.42726	0.0253932	25	19	38	19	0.000106437	0.368285
Integrin-receptor antagonists	SLC9A3	2.11895	0.029976	25	19	38	19	0.000397885	0.598323
Integrin-receptor antagonists	CYP2B6	1.57447	0.0328306	25	19	38	19	0.00102765	0.479607
Integrin-receptor antagonists	UGT2B17	1.89995	0.0429876	25	19	38	19	0.00614027	0.693365
Integrin-receptor antagonists	UGT1A10	1.05483	0.0301024	25	19	38	19	0.000403539	0.298164
Integrin-receptor antagonists	FREM1	1.09571	0.0348215	25	19	38	19	0.0015263	0.345691
Integrin-receptor antagonists	CREB3L3	1.29517	0.0333264	25	19	38	19	0.00116067	0.398712
Integrin-receptor antagonists	HSD3B2	2.41558	0.0315974	25	19	38	19	0.000755409	0.717078
Integrin-receptor antagonists	RAB6B	1.29515	0.0394271	25	19	38	19	0.00357576	0.444557
Integrin-receptor antagonists	SLC19A3	1.0476	0.0253932	25	19	38	19	0.000103278	0.269809
Integrin-receptor antagonists	LAMP3	-1.00938	0.0393616	25	19	38	19	0.00347186	0.345376
Integrin-receptor antagonists	SLC51A	2.22649	0.0350257	25	19	38	19	0.00159366	0.705239
Integrin-receptor antagonists	KRT12	1.35199	0.0253932	25	19	38	19	9.86745e-06	0.305877
Integrin-receptor antagonists	BMF	1.02945	0.029587	25	19	38	19	0.000345829	0.287692
Integrin-receptor antagonists	NCK2	1.18612	0.0253932	25	19	38	19	6.14069e-05	0.295987
Integrin-receptor antagonists	ETNK1	1.06677	0.0411195	25	19	38	19	0.00470391	0.377398
Integrin-receptor antagonists	GPR37L1	1.24886	0.0253932	25	19	38	19	9.08522e-05	0.31909
Integrin-receptor antagonists	RPS28P7	1.0306	0.0382217	25	19	38	19	0.00292707	0.346387
Integrin-receptor antagonists	IGLV2_11	1.01078	0.0417515	25	19	38	19	0.00529053	0.362443
Integrin-receptor antagonists	FABP1	1.17837	0.029976	25	19	38	19	0.000394615	0.332528
Integrin-receptor antagonists	ALKAL2	1.06061	0.0293183	25	19	38	19	0.000322344	0.294889
Integrin-receptor antagonists	ACSF2	1.03418	0.0253932	25	19	38	19	3.01961e-05	0.247888
Integrin-receptor antagonists	TAT	1.71612	0.0308901	25	19	38	19	0.00052002	0.494528
Integrin-receptor antagonists	NR1H4	1.69268	0.0350965	25	19	38	19	0.00177956	0.5417
Integrin-receptor antagonists	KCNG1	1.53112	0.0253932	25	19	38	19	6.85964e-05	0.384597
Integrin-receptor antagonists	MTATP6P1	1.13464	0.0406101	25	19	38	19	0.00439802	0.398385
Integrin-receptor antagonists	LCN15	1.42342	0.0393616	25	19	38	19	0.0034918	0.487345
Integrin-receptor antagonists	VLDLR	1.04308	0.0342957	25	19	38	19	0.00144792	0.327505
Integrin-receptor antagonists	UGT2B15	2.00983	0.0255238	25	19	38	19	0.000123043	0.523395
Integrin-receptor antagonists	SLC20A1	1.10973	0.0350965	25	19	38	19	0.00173859	0.354366
Integrin-receptor antagonists	ANPEP	1.43615	0.0320297	25	19	38	19	0.000903625	0.432714
Integrin-receptor antagonists	AQP8	2.1072	0.0286728	25	19	38	19	0.000231164	0.572254
Integrin-receptor antagonists	TINCR	1.02174	0.0350833	25	19	38	19	0.00164977	0.324676
Integrin-receptor antagonists	MROH7	1.01093	0.0277771	25	19	38	19	0.000200487	0.271873
Integrin-receptor antagonists	HAS3	1.28391	0.0400407	25	19	38	19	0.00386588	0.444428
Integrin-receptor antagonists	SLC37A2	1.87615	0.0440865	25	19	38	19	0.00669813	0.691927
Integrin-receptor antagonists	RGS11	1.02638	0.0308213	25	19	38	19	0.000433718	0.291695
Integrin-receptor antagonists	LHFPL3_AS2	1.30504	0.0492972	25	19	38	19	0.00927606	0.501609
Integrin-receptor antagonists	P2RY4	1.00481	0.0350965	25	19	38	19	0.00175542	0.321152
Integrin-receptor antagonists	SSUH2	1.23748	0.0277771	25	19	38	19	0.00017204	0.32939
Integrin-receptor antagonists	NEURL2	1.02263	0.0259517	25	19	38	19	0.000141121	0.268674
Integrin-receptor antagonists	MEP1B	1.26138	0.0426991	25	19	38	19	0.00585496	0.45772
Integrin-receptor antagonists	WASH8P	1.05488	0.0253932	25	19	38	19	7.49761e-05	0.266389
Integrin-receptor antagonists	CNTFR	1.82208	0.0259517	25	19	38	19	0.000133588	0.477017
Integrin-receptor antagonists	PDE6A	1.3854	0.0308901	25	19	38	19	0.000462155	0.395628
Integrin-receptor antagonists	PITX2	2.28947	0.00632924	25	19	38	19	4.17965e-07	0.452411
Integrin-receptor antagonists	PP7080	1.88118	0.0308901	25	19	38	19	0.000490737	0.539676
Integrin-receptor antagonists	SLC30A10	1.28717	0.0309279	25	19	38	19	0.000617142	0.37593
Integrin-receptor antagonists	AQP7	1.2036	0.0253932	25	19	38	19	3.95618e-05	0.292845
Integrin-receptor antagonists	UGT1A8	1.06851	0.029696	25	19	38	19	0.000380442	0.300711
Integrin-receptor antagonists	USP2_AS1	1.3832	0.0253932	25	19	38	19	1.99867e-05	0.324312
Integrin-receptor antagonists	SLC16A1	1.20051	0.0294938	25	19	38	19	0.000340844	0.33514
Integrin-receptor antagonists	HSD17B2	1.11512	0.0261238	25	19	38	19	0.000151813	0.294375
Integrin-receptor antagonists	BMP3	1.08289	0.0411753	25	19	38	19	0.00508925	0.386561
Integrin-receptor antagonists	IGHA2	1.12371	0.0429586	25	19	38	19	0.0061027	0.409782
Integrin-receptor antagonists	HLA_DQB1	1.10696	0.0429586	25	19	38	19	0.0060828	0.403516
Integrin-receptor antagonists	SLC23A1	1.20357	0.0253932	25	19	38	19	7.11969e-05	0.302994
Integrin-receptor antagonists	DEFB1	1.10859	0.0366887	25	19	38	19	0.00226843	0.36316
Integrin-receptor antagonists	LINC02441	1.29528	0.0396056	25	19	38	19	0.00370637	0.446322
Integrin-receptor antagonists	PLOD2	1.00376	0.0253932	25	19	38	19	3.01809e-05	0.24059
Integrin-receptor antagonists	NDRG1	1.17437	0.0253932	25	19	38	19	8.1285e-05	0.298021
Integrin-receptor antagonists	HOXD3	1.03891	0.0253932	25	19	38	19	2.78426e-05	0.247924
Integrin-receptor antagonists	FAM184B	1.52845	0.0366887	25	19	38	19	0.00227746	0.500894
Integrin-receptor antagonists	RN7SL4P	1.12279	0.0350833	25	19	38	19	0.00168971	0.357583
Integrin-receptor antagonists	SLC5A11	1.28993	0.0287963	25	19	38	19	0.000291035	0.356023
Integrin-receptor antagonists	EDA	1.30529	0.0325419	25	19	38	19	0.000982082	0.39607
Integrin-receptor antagonists	ACOX1	1.02317	0.0253932	25	19	38	19	4.9829e-05	0.252234
Integrin-receptor antagonists	MOCS1	1.04857	0.0395374	25	19	38	19	0.00360889	0.360274
Integrin-receptor antagonists	PKDREJ	1.03408	0.0393616	25	19	38	19	0.00353844	0.354547
JAK inhibitors	HMOX1	1.11378	0.0387792	13	19	21	19	5.12173e-05	0.275006
JAK inhibitors	SLC52A1	1.75746	0.0328254	13	19	21	19	1.73416e-05	0.409033
JAK inhibitors	CYP2C9	1.89102	0.0463601	13	19	21	19	7.78888e-05	0.478642
JAK inhibitors	PRAP1	1.72015	0.0361639	13	19	21	19	3.0875e-05	0.41281
JAK inhibitors	CASP1	1.08134	0.0419745	13	19	21	19	6.38324e-05	0.270459
JAK inhibitors	BDH2	1.04087	0.0483228	13	19	21	19	0.000113192	0.269627
JAK inhibitors	SLC9A3	2.63419	0.0463601	13	19	21	19	9.18446e-05	0.673502
JAK inhibitors	FREM1	1.47924	0.0499146	13	19	21	19	0.000150335	0.390248
JAK inhibitors	SLC7A7	1.19164	0.0324383	13	19	21	19	1.2616e-05	0.272895
JAK inhibitors	BMF	1.26275	0.0475878	13	19	21	19	0.000101825	0.324932
JAK inhibitors	DCDC2	-2.36701	0.0324383	13	19	21	19	8.36162e-06	0.53123
JAK inhibitors	C3orf85	1.25226	0.0499146	13	19	21	19	0.00013644	0.328287
JAK inhibitors	DEFA6	2.45238	0.0463601	13	19	21	19	8.65363e-05	0.624723
JAK inhibitors	AKR1C3	1.40587	0.0324383	13	19	21	19	1.49949e-05	0.324773
JAK inhibitors	NR1H4	2.8176	0.0324383	13	19	21	19	3.14583e-06	0.604497
JAK inhibitors	HKDC1	1.6583	0.0463601	13	19	21	19	8.3327e-05	0.421462
JAK inhibitors	PRSS2	2.65764	0.0346413	13	19	21	19	2.28761e-05	0.627573
JAK inhibitors	AZGP1	1.58433	0.0324383	13	19	21	19	5.98632e-06	0.349983
JAK inhibitors	UGT2B15	2.4945	0.0361639	13	19	21	19	3.72681e-05	0.604904
JAK inhibitors	PMEL	1.01291	0.0361639	13	19	21	19	3.85278e-05	0.246082
JAK inhibitors	ANPEP	1.96437	0.0387792	13	19	21	19	5.10785e-05	0.484954
JAK inhibitors	PLEKHS1	1.4459	0.0484833	13	19	21	19	0.0001258	0.377071
JAK inhibitors	SSUH2	1.4591	0.0475878	13	19	21	19	0.000103705	0.375887
JAK inhibitors	GCNT4	1.32368	0.0499146	13	19	21	19	0.00015376	0.349724
JAK inhibitors	CLDN8	-3.56059	0.0344878	13	19	21	19	2.04973e-05	0.835936
JAK inhibitors	NPY6R	1.43985	0.0499146	13	19	21	19	0.000140094	0.378112
JAK inhibitors	DEFA5	2.92538	0.0324383	13	19	21	19	1.31993e-05	0.671456
JAK inhibitors	CFI	1.57712	0.0463601	13	19	21	19	8.062e-05	0.400025
JAK inhibitors	HSD17B2	1.37264	0.0361639	13	19	21	19	4.05987e-05	0.334459
JAK inhibitors	MGAM2	1.59827	0.0324383	13	19	21	19	1.08143e-05	0.363225
JAK inhibitors	ADGRG6	1.15763	0.0475878	13	19	21	19	0.000103371	0.298163
JAK inhibitors	TBX3	1.03021	0.0419745	13	19	21	19	6.26201e-05	0.257379
JAK inhibitors	SERPINB9P1	1.38533	0.0483228	13	19	21	19	0.000110916	0.358394
JAK inhibitors	CYP2C18	1.64721	0.0499146	13	19	21	19	0.000149703	0.434441
JAK inhibitors	MS4A8	1.2686	0.0391992	13	19	21	19	5.43606e-05	0.314317
JAK inhibitors	REG1A	2.79938	0.0419745	13	19	21	19	6.65251e-05	0.701884
JAK inhibitors	STOM	1.20144	0.0483228	13	19	21	19	0.000115122	0.311554

### Sheet: transcriptomics_uc_small_intest
drug_family	feature	coefficient	adjusted_p_value	n_patients_in_med_group	n_patients_in_no_med_group	n_samples_in_med_group	n_samples_in_no_med_group	p_value	standard_error
Aminosalicylates (5-ASA drugs)	BEST2	-1.22114	0.0344286	39	18	39	18	0.00197915	0.394763
Aminosalicylates (5-ASA drugs)	SCEL	-1.32729	0.0116193	39	18	39	18	4.75296e-05	0.32632
Aminosalicylates (5-ASA drugs)	SLPI	-1.31296	0.0158611	39	18	39	18	0.000162285	0.34813
Aminosalicylates (5-ASA drugs)	MUC12	-1.28452	0.0170261	39	18	39	18	0.000227412	0.348446
Aminosalicylates (5-ASA drugs)	FGFBP1	-1.48292	0.016785	39	18	39	18	0.000208729	0.399902
Aminosalicylates (5-ASA drugs)	SCGB2A1	-1.05449	0.019041	39	18	39	18	0.000378306	0.296639
Aminosalicylates (5-ASA drugs)	SNORA2C	1.02672	0.0490514	39	18	39	18	0.00418806	0.358538
Aminosalicylates (5-ASA drugs)	DCDC2	-1.2778	0.0247932	39	18	39	18	0.000784639	0.380506
Aminosalicylates (5-ASA drugs)	SPTSSB	-1.19853	0.0136334	39	18	39	18	0.000101297	0.308306
Aminosalicylates (5-ASA drugs)	IGKV6_21	-1.11847	0.0253268	39	18	39	18	0.000822054	0.334345
Aminosalicylates (5-ASA drugs)	SLC16A9	-1.20242	0.0250122	39	18	39	18	0.00080206	0.358707
Aminosalicylates (5-ASA drugs)	SPINK4	-1.49191	0.0161922	39	18	39	18	0.000174995	0.397564
Aminosalicylates (5-ASA drugs)	PAPPA2	-1.11501	0.0218336	39	18	39	18	0.000527906	0.321683
Aminosalicylates (5-ASA drugs)	SPINK5	-1.09418	0.034335	39	18	39	18	0.00196705	0.353513

### Sheet: transcriptomics_cd_small_intest
drug_family	feature	coefficient	adjusted_p_value	n_patients_in_med_group	n_patients_in_no_med_group	n_samples_in_med_group	n_samples_in_no_med_group	p_value	standard_error
Integrin-receptor antagonists	HOXB6	1.21116	0.00291112	28	82	32	84	0.00077076	0.360133
Integrin-receptor antagonists	HOXB13	1.24761	0.00336439	28	82	32	84	0.00098504	0.378665
Integrin-receptor antagonists	HOXB7	1.00784	0.00347947	28	82	32	84	0.00104107	0.307344
Integrin-receptor antagonists	HOXB9	1.02232	0.00321544	28	82	32	84	0.000909311	0.30819
Integrin-receptor antagonists	PI3	1.34755	0.000832079	28	82	32	84	5.7553e-05	0.334993
Integrin-receptor antagonists	PYY	1.30086	0.00112527	28	82	32	84	0.000121762	0.338541
Integrin-receptor antagonists	SLPI	1.14108	0.00186761	28	82	32	84	0.000346694	0.318948
Integrin-receptor antagonists	MUC12	1.15423	0.00154743	28	82	32	84	0.00024073	0.314339
Integrin-receptor antagonists	SULT1C2	1.26406	0.00100908	28	82	32	84	9.49315e-05	0.323853
Integrin-receptor antagonists	HOXB5	1.21743	0.00181331	28	82	32	84	0.000326247	0.338786
Integrin-receptor antagonists	CA1	1.25324	0.00512702	28	82	32	84	0.00186269	0.402804
Integrin-receptor antagonists	HOXD1	1.00929	0.00107974	28	82	32	84	0.000111062	0.26113
Integrin-receptor antagonists	WFDC2	1.06418	0.000853693	28	82	32	84	6.0823e-05	0.265408
Integrin-receptor antagonists	TFF1	1.02751	0.00132869	28	82	32	84	0.000177433	0.274066
Integrin-receptor antagonists	SCNN1B	1.1235	0.00793198	28	82	32	84	0.00345999	0.384284
Integrin-receptor antagonists	SLC16A9	1.12736	0.0050464	28	82	32	84	0.00182275	0.361602
Integrin-receptor antagonists	ID2_AS1	1.13467	0.000423242	28	82	32	84	2.78929e-06	0.242154
Integrin-receptor antagonists	FRAS1	1.23569	0.000133342	28	82	32	84	8.964e-08	0.231119
Integrin-receptor antagonists	NOX1	1.19224	0.00861191	28	82	32	84	0.0038522	0.412537

### Sheet: transcriptomics_cd_colon
drug_family	feature	coefficient	adjusted_p_value	n_patients_in_med_group	n_patients_in_no_med_group	n_samples_in_med_group	n_samples_in_no_med_group	p_value	standard_error
IL-12/23 inhibitor	SERPINE1	1.12834	0.035348	50	84	53	86	2.37729e-06	0.239137
TNF-alpha inhibitors	FOSB	1.01612	0.0288828	126	84	140	86	0.00510683	0.362871
TNF-alpha inhibitors	SLC6A14	1.17645	0.0204215	126	84	140	86	1.11691e-05	0.267789

### Sheet: proteomics_uc
drug_family	feature	coefficient	adjusted_p_value	n_patients_in_med_group	n_patients_in_no_med_group	n_samples_in_med_group	n_samples_in_no_med_group	p_value	standard_error
Immunomodulating antimetabolites	FCRL6_Inflammation	-1.18496	0.0241446	14	16	33	39	7.39372e-05	0.298988
Immunomodulating antimetabolites	IL15_Inflammation	1.16121	7.12231e-09	14	16	33	39	2.42338e-12	0.165705
Immunomodulating antimetabolites	NCR1_Inflammation	-1.03935	0.000376916	14	16	33	39	6.41232e-07	0.208773
Immunomodulating antimetabolites	CD160_Inflammation	-1.22394	1.58296e-05	14	16	33	39	1.07721e-08	0.214047
Immunomodulating antimetabolites	KLRB1_Inflammation	-0.745598	0.00250783	14	16	33	39	5.11976e-06	0.163515
Immunomodulating antimetabolites	KLRD1_Inflammation	-0.818268	0.0115415	14	16	33	39	2.7489e-05	0.195136
Immunomodulating antimetabolites	FASLG_Inflammation	-1.08277	0.00020586	14	16	33	39	2.10133e-07	0.20862
Immunomodulating antimetabolites	ITGB2_Cardiometabolic	-0.633539	0.0163577	14	16	33	39	4.45258e-05	0.155179
Immunomodulating antimetabolites	CXCL16_Cardiometabolic	0.576718	0.000268063	14	16	33	39	3.64835e-07	0.113383
TNF-alpha inhibitors	TNF_Oncology	3.84444	2.99456e-06	19	16	52	39	3.05671e-09	0.648466
TNF-alpha inhibitors	TNF_Inflammation	3.85376	1.7653e-06	19	16	52	39	9.35023e-10	0.629687
TNF-alpha inhibitors	TNF_Cardiometabolic	3.1382	1.49029e-05	19	16	52	39	2.02829e-08	0.559437
TNF-alpha inhibitors	TNF_Neurology	4.08872	1.7653e-06	19	16	52	39	1.2013e-09	0.67248

### Sheet: proteomics_cd
drug_family	feature	coefficient	adjusted_p_value	n_patients_in_med_group	n_patients_in_no_med_group	n_samples_in_med_group	n_samples_in_no_med_group	p_value	standard_error
IL-12/23 inhibitor	IL12A_IL12B_Oncology	2.29526	1.94206e-11	35	44	95	102	1.32158e-14	0.297941
IL-12/23 inhibitor	ITGB7_Oncology	-0.622748	0.0106733	35	44	95	102	1.08949e-05	0.141578
IL-12/23 inhibitor	IL12B_Inflammation	2.60257	2.70442e-29	35	44	95	102	9.20182e-33	0.218318
Immunomodulating antimetabolites	KIR3DL1_Oncology	-2.5043	0.00463433	25	44	81	102	4.55457e-05	0.614192
Immunomodulating antimetabolites	IL12A_IL12B_Oncology	-1.27966	0.00909363	25	44	81	102	0.000102106	0.329341
Immunomodulating antimetabolites	ITGB7_Oncology	-0.668188	0.00245576	25	44	81	102	1.92183e-05	0.156346
Immunomodulating antimetabolites	IL2RB_Inflammation	-0.731345	0.00348906	25	44	81	102	2.9679e-05	0.175134
Immunomodulating antimetabolites	TNFRSF13C_Inflammation	-0.60136	0.00290065	25	44	81	102	2.36869e-05	0.142268
Immunomodulating antimetabolites	FCRL6_Inflammation	-1.00172	0.000271247	25	44	81	102	1.38438e-06	0.207513
Immunomodulating antimetabolites	IL15_Inflammation	1.18142	6.90486e-19	25	44	81	102	2.34939e-22	0.121477
Immunomodulating antimetabolites	NCR1_Inflammation	-1.35394	3.34526e-16	25	44	81	102	3.4147e-19	0.151204
Immunomodulating antimetabolites	CD160_Inflammation	-1.4336	1.08892e-15	25	44	81	102	1.85254e-18	0.163542
Immunomodulating antimetabolites	CD6_Inflammation	-0.62552	0.00463433	25	44	81	102	4.57284e-05	0.153447
Immunomodulating antimetabolites	KLRB1_Inflammation	-0.831991	3.74197e-09	25	44	81	102	1.14589e-11	0.122588
Immunomodulating antimetabolites	KLRD1_Inflammation	-1.03169	5.22545e-12	25	44	81	102	1.24458e-14	0.133788
Immunomodulating antimetabolites	GZMA_Inflammation	-0.917286	0.000692228	25	44	81	102	4.71064e-06	0.2004
Immunomodulating antimetabolites	FASLG_Inflammation	-1.11291	1.08892e-15	25	44	81	102	1.82988e-18	0.126938
Immunomodulating antimetabolites	IL12B_Inflammation	-1.11495	0.0005945	25	44	81	102	3.84331e-06	0.241348
Immunomodulating antimetabolites	CD22_Inflammation	-0.828576	4.42023e-08	25	44	81	102	1.50399e-10	0.129365
Immunomodulating antimetabolites	FCRL1_Cardiometabolic	-1.0279	1.00008e-09	25	44	81	102	2.72223e-12	0.147024
Immunomodulating antimetabolites	GDF15_Cardiometabolic	0.806647	0.0126128	25	44	81	102	0.000154495	0.213188
Immunomodulating antimetabolites	ITGB2_Cardiometabolic	-0.599675	1.17654e-06	25	44	81	102	4.80383e-09	0.102441
Immunomodulating antimetabolites	REST_Oncology_II	0.561201	0.0235944	25	44	81	102	0.000305066	0.155416
Immunomodulating antimetabolites	KIR2DL2_Oncology_II	-0.974947	0.00694075	25	44	81	102	7.36934e-05	0.245948
Immunomodulating antimetabolites	KLRK1_Neurology_II	-0.586596	0.00193305	25	44	81	102	1.44699e-05	0.135266
Immunomodulating antimetabolites	DRAXIN_Neurology	-0.634994	0.00193305	25	44	81	102	1.39377e-05	0.146149
Immunomodulating antimetabolites	TCL1A_Neurology	-2.9867	4.86586e-12	25	44	81	102	9.9337e-15	0.385873
Immunomodulating antimetabolites	IFNGR2_Neurology	-0.509796	0.036006	25	44	81	102	0.000526797	0.147053
Immunomodulating antimetabolites	SMPD1_Neurology	0.788606	0.000273501	25	44	81	102	1.582e-06	0.164273
Immunomodulating antimetabolites	FCER2_Neurology	-0.973612	7.59293e-08	25	44	81	102	2.84186e-10	0.154366
Immunomodulating antimetabolites	GNLY_Neurology	-1.32548	1.37375e-06	25	44	81	102	6.07646e-09	0.227955
Immunomodulating antimetabolites	KLRF1_Inflammation_II	-1.30362	2.0006e-16	25	44	81	102	1.36142e-19	0.143962
Immunomodulating antimetabolites	IDO1_Cardiometabolic_II	-0.945869	0.0410882	25	44	81	102	0.000674224	0.278209
Immunomodulating antimetabolites	SIGLEC8_Cardiometabolic_II	-0.513729	0.0321132	25	44	81	102	0.000458916	0.146627
Immunomodulating antimetabolites	CD72_Inflammation_II	-0.643598	0.000229546	25	44	81	102	1.09345e-06	0.132046
Integrin-receptor antagonists	ITGB7_Oncology	1.54461	1.78971e-16	20	44	48	102	6.08951e-20	0.168944
TNF-alpha inhibitors	TNF_Oncology	3.14924	4.90857e-10	62	44	164	102	5.01045e-13	0.43588
TNF-alpha inhibitors	TNF_Inflammation	3.28273	2.00858e-10	62	44	164	102	1.36685e-13	0.443641
TNF-alpha inhibitors	TNF_Cardiometabolic	2.58784	3.32514e-09	62	44	164	102	4.52554e-12	0.373981
TNF-alpha inhibitors	TNF_Neurology	3.4484	2.37129e-11	62	44	164	102	8.06836e-15	0.44401
