## Supplementary material for "A biomarker catalog for inflammatory bowel disease medications": catalog_workbook_3_medication_response.xlsx

### Sheet: transcriptomics_uc_colon
drug_family	feature	coef_med_vs_no_med	coef_rem_vs_active	adj_p_val_med_vs_no_med	adj_p_val_rem_vs_active	n_patients_in_active_group	n_patients_in_med_group	n_patients_in_no_med_group	n_patients_in_rem_group	n_samples_in_active_group	n_samples_in_med_group	n_samples_in_no_med_group	n_samples_in_rem_group	pval_med_vs_no_med	pval_rem_vs_act	std_error_med_vs_no_med	std_error_rem_vs_act
Aminosalicylates (5-ASA drugs)	CYP2B7P	1.30269	-1.34213	0.0197221	0.0038245	34	58	19	58	48	82	19	82	0.0025737	0.000257362	0.432135	0.367223
Aminosalicylates (5-ASA drugs)	EDN2	1.33868	-1.49323	0.0160873	0.000209319	34	58	19	58	48	82	19	82	0.000510693	3.75135e-06	0.385223	0.322881
Aminosalicylates (5-ASA drugs)	HMGCS2	1.0361	-1.88605	0.0166388	1.50958e-05	34	58	19	58	48	82	19	82	0.000755946	8.6679e-08	0.307591	0.352359
Aminosalicylates (5-ASA drugs)	SLC26A2	1.08806	-1.77236	0.0166692	3.0532e-06	34	58	19	58	48	82	19	82	0.000843256	8.07622e-09	0.325942	0.307335
Aminosalicylates (5-ASA drugs)	AQP8	1.78161	-2.17496	0.0160873	4.69953e-05	34	58	19	58	48	82	19	82	0.000507879	3.94154e-07	0.512461	0.428838
Aminosalicylates (5-ASA drugs)	CHP2	1.06709	-1.50235	0.0130917	1.83859e-07	34	58	19	58	48	82	19	82	7.93703e-06	1.8979e-10	0.23889	0.23587
Aminosalicylates (5-ASA drugs)	PDE6A	1.21964	-1.60677	0.0160873	5.89159e-05	34	58	19	58	48	82	19	82	0.000547945	5.35944e-07	0.352891	0.320523
Aminosalicylates (5-ASA drugs)	AQP7	1.11867	-1.17513	0.0130917	0.00017314	34	58	19	58	48	82	19	82	1.94225e-05	2.72556e-06	0.261896	0.250536
Aminosalicylates (5-ASA drugs)	SLC5A11	1.2057	-1.01971	0.0157852	0.00550366	34	58	19	58	48	82	19	82	0.00016156	0.000430705	0.319595	0.289646
Integrin-receptor antagonists	YBX2	1.28333	-1.57318	0.0253932	0.00381321	12	25	19	25	16	38	19	38	4.06591e-05	0.000583689	0.312724	0.457442
Integrin-receptor antagonists	CYP2B7P	1.44443	-2.50016	0.0380821	8.52092e-05	12	25	19	25	16	38	19	38	0.00274102	6.36764e-06	0.482217	0.553893
Integrin-receptor antagonists	PBLD	1.06267	-1.05201	0.0253932	0.0261115	12	25	19	25	16	38	19	38	9.43056e-05	0.00622788	0.272146	0.384572
Integrin-receptor antagonists	FTH1P10	1.02528	-1.18681	0.0350833	0.00658902	12	25	19	25	16	38	19	38	0.00167179	0.00114603	0.326203	0.364951
Integrin-receptor antagonists	SLC39A2	1.09653	-2.48483	0.0400762	0.000247822	12	25	19	25	16	38	19	38	0.00391003	2.311e-05	0.380036	0.587083
Integrin-receptor antagonists	LINC02568	1.23932	-2.14924	0.0253932	0.000558917	12	25	19	25	16	38	19	38	7.57729e-05	6.06235e-05	0.313165	0.53592
Integrin-receptor antagonists	ABCG2	1.12613	-2.31187	0.0334456	1.42095e-05	12	25	19	25	16	38	19	38	0.00125462	7.47108e-07	0.349062	0.467167
Integrin-receptor antagonists	PRAP1	1.58907	-1.52474	0.0253932	0.0234835	12	25	19	25	16	38	19	38	1.19737e-05	0.00547718	0.362961	0.548952
Integrin-receptor antagonists	HMGCS2	1.17433	-2.74309	0.0308901	0.00011598	12	25	19	25	16	38	19	38	0.000517981	9.32374e-06	0.338299	0.618888
Integrin-receptor antagonists	USP2	1.06665	-1.33923	0.0333264	0.00556581	12	25	19	25	16	38	19	38	0.00114337	0.000930351	0.327933	0.404504
Integrin-receptor antagonists	SLC23A3	1.21706	-1.07301	0.0286728	0.0443793	12	25	19	25	16	38	19	38	0.000217156	0.0120758	0.329098	0.427506
Integrin-receptor antagonists	NAT8B	1.36693	-1.70489	0.0277771	0.00725322	12	25	19	25	16	38	19	38	0.000185627	0.00128674	0.365704	0.529648
Integrin-receptor antagonists	VLDLR_AS1	1.25584	-2.3351	0.0380821	1.47692e-05	12	25	19	25	16	38	19	38	0.00272995	7.84054e-07	0.419087	0.47276
Integrin-receptor antagonists	UGT1A13P	1.32673	-2.41584	0.0253932	2.6556e-06	12	25	19	25	16	38	19	38	0.00012024	1.06494e-07	0.344996	0.454508
Integrin-receptor antagonists	PDZK1	1.59153	-1.66089	0.0286728	0.00797101	12	25	19	25	16	38	19	38	0.000233558	0.00145163	0.432523	0.521605
Integrin-receptor antagonists	SUGCT	1.05014	-1.05971	0.0334456	0.0227978	12	25	19	25	16	38	19	38	0.00122916	0.00529094	0.324916	0.379992
Integrin-receptor antagonists	MT_TI	1.01546	-1.0142	0.0259517	0.0197425	12	25	19	25	16	38	19	38	0.000139563	0.00443484	0.266598	0.35643
Integrin-receptor antagonists	SLC3A1	1.06869	-1.26185	0.0308901	0.0164002	12	25	19	25	16	38	19	38	0.000524357	0.00352327	0.308158	0.432441
Integrin-receptor antagonists	SLC46A1	1.16653	-1.05638	0.0308901	0.00727791	12	25	19	25	16	38	19	38	0.000540478	0.00129205	0.337164	0.3283
Integrin-receptor antagonists	SLC26A2	1.42726	-3.30002	0.0253932	9.68775e-08	12	25	19	25	16	38	19	38	0.000106437	2.05271e-09	0.368285	0.550592
Integrin-receptor antagonists	UGT1A10	1.05483	-1.38734	0.0301024	0.0075484	12	25	19	25	16	38	19	38	0.000403539	0.00135881	0.298164	0.433103
Integrin-receptor antagonists	CREB3L3	1.29517	-1.4116	0.0333264	0.00256392	12	25	19	25	16	38	19	38	0.00116067	0.000362148	0.398712	0.395824
Integrin-receptor antagonists	SLC19A3	1.0476	-1.2663	0.0253932	0.000125801	12	25	19	25	16	38	19	38	0.000103278	1.02498e-05	0.269809	0.287024
Integrin-receptor antagonists	LAMP3	-1.00938	2.02554	0.0393616	4.7497e-09	12	25	19	25	16	38	19	38	0.00347186	5.52777e-11	0.345376	0.30896
Integrin-receptor antagonists	KRT12	1.35199	-1.03405	0.0253932	0.019633	12	25	19	25	16	38	19	38	9.86745e-06	0.00440275	0.305877	0.363109
Integrin-receptor antagonists	GPR37L1	1.24886	-1.01205	0.0253932	0.0216045	12	25	19	25	16	38	19	38	9.08522e-05	0.00494799	0.31909	0.360111
Integrin-receptor antagonists	FABP1	1.17837	-1.55744	0.029976	0.0027404	12	25	19	25	16	38	19	38	0.000394615	0.000391785	0.332528	0.439266
Integrin-receptor antagonists	ALKAL2	1.06061	-1.20679	0.0293183	0.00198737	12	25	19	25	16	38	19	38	0.000322344	0.000269395	0.294889	0.331256
Integrin-receptor antagonists	ACSF2	1.03418	-1.44649	0.0253932	0.000187498	12	25	19	25	16	38	19	38	3.01961e-05	1.65299e-05	0.247888	0.335827
Integrin-receptor antagonists	TAT	1.71612	-1.82191	0.0308901	0.0100511	12	25	19	25	16	38	19	38	0.00052002	0.00194177	0.494528	0.587903
Integrin-receptor antagonists	KCNG1	1.53112	-1.37345	0.0253932	0.00114463	12	25	19	25	16	38	19	38	6.85964e-05	0.000141349	0.384597	0.360884
Integrin-receptor antagonists	MTATP6P1	1.13464	-1.31868	0.0406101	0.00017522	12	25	19	25	16	38	19	38	0.00439802	1.51129e-05	0.398385	0.304753
Integrin-receptor antagonists	VLDLR	1.04308	-1.9824	0.0342957	4.34756e-07	12	25	19	25	16	38	19	38	0.00144792	1.21488e-08	0.327505	0.347935
Integrin-receptor antagonists	AQP8	2.1072	-4.50444	0.0286728	7.9249e-06	12	25	19	25	16	38	19	38	0.000231164	3.79346e-07	0.572254	0.886868
Integrin-receptor antagonists	TINCR	1.02174	-2.41491	0.0350833	1.46193e-05	12	25	19	25	16	38	19	38	0.00164977	7.72378e-07	0.324676	0.488629
Integrin-receptor antagonists	RGS11	1.02638	-1.31349	0.0308213	0.00242134	12	25	19	25	16	38	19	38	0.000433718	0.000338618	0.291695	0.366508
Integrin-receptor antagonists	P2RY4	1.00481	-2.11512	0.0350965	1.04493e-05	12	25	19	25	16	38	19	38	0.00175542	5.21468e-07	0.321152	0.421487
Integrin-receptor antagonists	NEURL2	1.02263	-1.01493	0.0259517	0.0325269	12	25	19	25	16	38	19	38	0.000141121	0.0081855	0.268674	0.383814
Integrin-receptor antagonists	PDE6A	1.3854	-3.50898	0.0308901	2.08662e-06	12	25	19	25	16	38	19	38	0.000462155	7.86302e-08	0.395628	0.653411
Integrin-receptor antagonists	SLC30A10	1.28717	-2.51851	0.0309279	1.04859e-05	12	25	19	25	16	38	19	38	0.000617142	5.23959e-07	0.37593	0.501963
Integrin-receptor antagonists	AQP7	1.2036	-2.21591	0.0253932	0.000247593	12	25	19	25	16	38	19	38	3.95618e-05	2.30414e-05	0.292845	0.523462
Integrin-receptor antagonists	UGT1A8	1.06851	-1.75661	0.029696	0.000513314	12	25	19	25	16	38	19	38	0.000380442	5.44355e-05	0.300711	0.435266
Integrin-receptor antagonists	HSD17B2	1.11512	-1.37006	0.0261238	0.000182166	12	25	19	25	16	38	19	38	0.000151813	1.59091e-05	0.294375	0.317458
Integrin-receptor antagonists	BMP3	1.08289	-3.17255	0.0411753	1.0613e-07	12	25	19	25	16	38	19	38	0.00508925	2.29013e-09	0.386561	0.530902
Integrin-receptor antagonists	SLC23A1	1.20357	-1.21231	0.0253932	0.00859049	12	25	19	25	16	38	19	38	7.11969e-05	0.0015978	0.302994	0.384092
Integrin-receptor antagonists	DEFB1	1.10859	-1.57481	0.0366887	0.0185244	12	25	19	25	16	38	19	38	0.00226843	0.00409003	0.36316	0.548497
Integrin-receptor antagonists	SLC5A11	1.28993	-1.76612	0.0287963	7.09536e-06	12	25	19	25	16	38	19	38	0.000291035	3.32411e-07	0.356023	0.346022
Integrin-receptor antagonists	EDA	1.30529	-1.138	0.0325419	0.0474149	12	25	19	25	16	38	19	38	0.000982082	0.0131108	0.39607	0.458735
Integrin-receptor antagonists	PKDREJ	1.03408	-1.07563	0.0393616	0.0425186	12	25	19	25	16	38	19	38	0.00353844	0.0114538	0.354547	0.425394

### Sheet: proteomics_cd
drug_family	feature	coef_med_vs_no_med	coef_rem_vs_active	adj_p_val_med_vs_no_med	adj_p_val_rem_vs_active	n_patients_in_active_group	n_patients_in_med_group	n_patients_in_no_med_group	n_patients_in_rem_group	n_samples_in_active_group	n_samples_in_med_group	n_samples_in_no_med_group	n_samples_in_rem_group	pval_med_vs_no_med	pval_rem_vs_act	std_error_med_vs_no_med	std_error_rem_vs_act
Immunomodulating antimetabolites	KLRD1_Inflammation	-1.03169	1.07005	5.22545e-12	0.026343	8	25	44	25	16	81	102	81	1.24458e-14	0.000125486	0.133788	0.279011
