## Supplementary material for "A biomarker catalog for inflammatory bowel disease medications": catalog_workbook_5_biomarkers_in_med_vs_no_med_but_not_in_rem_vs_act.xlsx

### Sheet: transcriptomics_uc_colon
drug_family	feature	coef_med_vs_no_med	coef_rem_vs_active	adj_p_val_med_vs_no_med	adj_p_val_rem_vs_active	n_patients_in_active_group	n_patients_in_med_group	n_patients_in_no_med_group	n_patients_in_rem_group	n_samples_in_active_group	n_samples_in_med_group	n_samples_in_no_med_group	n_samples_in_rem_group	pval_med_vs_no_med	pval_rem_vs_act	std_error_med_vs_no_med	std_error_rem_vs_act
Aminosalicylates (5-ASA drugs)	SLC22A3	1.02105	0.248012	0.0476715	0.583581	34	58	19	58	48	82	19	82	0.021532	0.444877	0.444221	0.32463
Aminosalicylates (5-ASA drugs)	YBX2	1.00429	-0.353638	0.0160873	0.212737	34	58	19	58	48	82	19	82	0.000329907	0.096816	0.279699	0.212972
Aminosalicylates (5-ASA drugs)	PBLD	1.01755	-0.422635	0.0132797	0.090835	34	58	19	58	48	82	19	82	3.25747e-05	0.0267172	0.244917	0.190752
Aminosalicylates (5-ASA drugs)	OR51E1	1.28696	-0.107793	0.0158784	0.766572	34	58	19	58	48	82	19	82	0.000243055	0.668104	0.350722	0.251412
Aminosalicylates (5-ASA drugs)	SCUBE2	1.28881	-0.621788	0.0157852	0.069379	34	58	19	58	48	82	19	82	0.000128085	0.0181862	0.336494	0.263268
Aminosalicylates (5-ASA drugs)	LINC02568	1.09274	-0.954344	0.0157852	0.00337047	34	58	19	58	48	82	19	82	0.000103468	0.000212026	0.281465	0.257636
Aminosalicylates (5-ASA drugs)	GXYLT2	1.16222	-0.564808	0.0160873	0.0997811	34	58	19	58	48	82	19	82	0.000427823	0.030533	0.329961	0.26111
Aminosalicylates (5-ASA drugs)	HOXA_AS3	1.27029	-0.355421	0.0157852	0.247807	34	58	19	58	48	82	19	82	0.00018655	0.122365	0.339962	0.230057
Aminosalicylates (5-ASA drugs)	PRAP1	1.31465	-0.75399	0.0139221	0.0375549	34	58	19	58	48	82	19	82	4.87629e-05	0.00727948	0.323687	0.280943
Aminosalicylates (5-ASA drugs)	SLC23A3	1.06073	-0.341631	0.0160873	0.274416	34	58	19	58	48	82	19	82	0.00040329	0.142944	0.299819	0.233208
Aminosalicylates (5-ASA drugs)	NAT8B	1.32251		0.0145994		34	58	19	58	48	82	19	82	6.00278e-05		0.329582
Aminosalicylates (5-ASA drugs)	PDZK1	1.38575	-0.822424	0.0160873	0.049955	34	58	19	58	48	82	19	82	0.000407355	0.0112196	0.391979	0.324327
Aminosalicylates (5-ASA drugs)	PKHD1	1.52453	-0.410139	0.0160873	0.337671	34	58	19	58	48	82	19	82	0.000595038	0.194455	0.443968	0.316096
Aminosalicylates (5-ASA drugs)	GPC3	1.47752	-0.381725	0.0297433	0.516756	34	58	19	58	48	82	19	82	0.00862786	0.368997	0.562553	0.424917
Aminosalicylates (5-ASA drugs)	FAM157A	1.16599	0.378805	0.0160873	0.318405	34	58	19	58	48	82	19	82	0.000434384	0.178163	0.331412	0.28134
Aminosalicylates (5-ASA drugs)	SLC6A4	1.36682	-0.344225	0.0166692	0.419041	34	58	19	58	48	82	19	82	0.000800228	0.26895	0.407675	0.311379
Aminosalicylates (5-ASA drugs)	IGHV3_73	1.0033	0.922996	0.0312577	0.0200831	34	58	19	58	48	82	19	82	0.0096301	0.00289715	0.38755	0.309892
Aminosalicylates (5-ASA drugs)	SLC46A1	1.28703	-0.912598	0.0130917	0.00314512	34	58	19	58	48	82	19	82	1.47537e-05	0.000191751	0.297076	0.244688
Aminosalicylates (5-ASA drugs)	HTR3E	1.27336		0.0158784		34	58	19	58	48	82	19	82	0.000240799		0.346789
Aminosalicylates (5-ASA drugs)	SLC9A3	2.01315	-0.177358	0.0158784	0.757917	34	58	19	58	48	82	19	82	0.000231685	0.656503	0.5468	0.398784
Aminosalicylates (5-ASA drugs)	CYP2B6	1.35819	-0.566662	0.0182152	0.188543	34	58	19	58	48	82	19	82	0.00173887	0.0806356	0.433711	0.324361
Aminosalicylates (5-ASA drugs)	LIN7A	1.02535	0.687871	0.0241543	0.0661047	34	58	19	58	48	82	19	82	0.00499133	0.0168503	0.365206	0.287817
Aminosalicylates (5-ASA drugs)	BCL2L10	1.04283	-0.909381	0.0156676	0.000686824	34	58	19	58	48	82	19	82	9.20893e-05	2.18011e-05	0.266672	0.214194
Aminosalicylates (5-ASA drugs)	CREB3L3	1.07916	-0.917858	0.0198333	0.0417747	34	58	19	58	48	82	19	82	0.00263716	0.00865679	0.358866	0.349618
Aminosalicylates (5-ASA drugs)	RAB6B	1.3162	-0.367944	0.0169072	0.340243	34	58	19	58	48	82	19	82	0.00104525	0.196617	0.401518	0.284951
Aminosalicylates (5-ASA drugs)	SLC19A3	1.01805	-0.683747	0.0130917	0.0146492	34	58	19	58	48	82	19	82	1.88382e-05	0.00182028	0.23796	0.219284
Aminosalicylates (5-ASA drugs)	ESRRG	1.35059	0.146619	0.0167743	0.721044	34	58	19	58	48	82	19	82	0.000955437	0.605305	0.408856	0.283712
Aminosalicylates (5-ASA drugs)	SLC51A	2.09287	-0.99986	0.017046	0.105662	34	58	19	58	48	82	19	82	0.00112776	0.0334023	0.642664	0.470033
Aminosalicylates (5-ASA drugs)	KRT12	1.17054	-0.502693	0.0130917	0.110649	34	58	19	58	48	82	19	82	2.39555e-05	0.0359359	0.277089	0.239646
Aminosalicylates (5-ASA drugs)	BMF	1.00185	0.132433	0.0157852	0.626122	34	58	19	58	48	82	19	82	0.000126259	0.4929	0.261332	0.193134
Aminosalicylates (5-ASA drugs)	SLC4A10	1.01428	-0.626311	0.0279087	0.0920873	34	58	19	58	48	82	19	82	0.00740621	0.0273454	0.378746	0.283841
Aminosalicylates (5-ASA drugs)	ETNK1	1.0923	-0.143288	0.0179892	0.704317	34	58	19	58	48	82	19	82	0.00158959	0.584583	0.345904	0.262096
Aminosalicylates (5-ASA drugs)	B4GALNT2	1.5137	-0.742459	0.0219487	0.167616	34	58	19	58	48	82	19	82	0.00379226	0.0680414	0.522879	0.406887
Aminosalicylates (5-ASA drugs)	LINC00923	1.00132	-0.792365	0.0176965	0.0276524	34	58	19	58	48	82	19	82	0.00150529	0.00462954	0.315508	0.279816
Aminosalicylates (5-ASA drugs)	TAT	1.43236	-0.445014	0.0176857	0.313571	34	58	19	58	48	82	19	82	0.0014769	0.174103	0.450542	0.327424
Aminosalicylates (5-ASA drugs)	NR1H4	1.44035	-0.268699	0.0212041	0.629806	34	58	19	58	48	82	19	82	0.0034649	0.49646	0.492736	0.395105
Aminosalicylates (5-ASA drugs)	KCNG1	1.15423	-0.248115	0.0165204	0.526199	34	58	19	58	48	82	19	82	0.000729685	0.379542	0.341671	0.282354
Aminosalicylates (5-ASA drugs)	LCN15	1.02679		0.0429367		34	58	19	58	48	82	19	82	0.0179617		0.433904
Aminosalicylates (5-ASA drugs)	UGT2B15	1.59718	-0.873066	0.0160873	0.0795802	34	58	19	58	48	82	19	82	0.000553098	0.0221695	0.462464	0.381676
Aminosalicylates (5-ASA drugs)	SLC20A1	1.03238	-0.45958	0.0176857	0.156384	34	58	19	58	48	82	19	82	0.00147078	0.0610613	0.324609	0.245364
Aminosalicylates (5-ASA drugs)	ANPEP	1.1485	-0.607675	0.0211841	0.164167	34	58	19	58	48	82	19	82	0.00341371	0.065868	0.392274	0.33038
Aminosalicylates (5-ASA drugs)	HAS3	1.30251	-0.0311978	0.017046	0.948027	34	58	19	58	48	82	19	82	0.0011279	0.921237	0.39997	0.315526
Aminosalicylates (5-ASA drugs)	SLC37A2	1.96073	-0.918352	0.0186158	0.133436	34	58	19	58	48	82	19	82	0.00200355	0.0479774	0.634601	0.464384
Aminosalicylates (5-ASA drugs)	LHFPL3_AS2	1.14472	-0.236518	0.0346851	0.671315	34	58	19	58	48	82	19	82	0.0120076	0.544648	0.455715	0.390424
Aminosalicylates (5-ASA drugs)	IGHM	1.15592	0.369123	0.0265899	0.430387	34	58	19	58	48	82	19	82	0.00639208	0.279222	0.423887	0.341127
Aminosalicylates (5-ASA drugs)	SSUH2	1.16516	-0.574862	0.0153077	0.0607616	34	58	19	58	48	82	19	82	7.35401e-05	0.0147788	0.293897	0.235816
Aminosalicylates (5-ASA drugs)	MEP1B	1.15492	-0.429062	0.0249099	0.319703	34	58	19	58	48	82	19	82	0.00544502	0.179178	0.41552	0.319411
Aminosalicylates (5-ASA drugs)	EYA2	1.25742	-0.536217	0.0319256	0.257723	34	58	19	58	48	82	19	82	0.0101526	0.129543	0.489156	0.353727
Aminosalicylates (5-ASA drugs)	CNTFR	1.8154		0.0130917		34	58	19	58	48	82	19	82	2.51635e-05		0.43087
Aminosalicylates (5-ASA drugs)	PP7080	1.77004	-0.138465	0.0160873	0.793182	34	58	19	58	48	82	19	82	0.00033293	0.70368	0.493291	0.364041
Aminosalicylates (5-ASA drugs)	SLC30A10	1.11237	-0.845205	0.0167743	0.0186851	34	58	19	58	48	82	19	82	0.000969052	0.00258868	0.337147	0.28054
Aminosalicylates (5-ASA drugs)	MS4A10	1.016	-0.438416	0.0203624	0.282463	34	58	19	58	48	82	19	82	0.00292902	0.149122	0.341502	0.303898
Aminosalicylates (5-ASA drugs)	USP2_AS1	1.23065		0.0130917		34	58	19	58	48	82	19	82	2.2194e-05		0.290139
Aminosalicylates (5-ASA drugs)	SLC16A1	1.17306	-0.739353	0.0157852	0.018046	34	58	19	58	48	82	19	82	0.00011393	0.00245309	0.303993	0.244086
Aminosalicylates (5-ASA drugs)	NETO2	1.1469	0.298846	0.0300821	0.477888	34	58	19	58	48	82	19	82	0.00884969	0.328417	0.438114	0.305785
Aminosalicylates (5-ASA drugs)	DEFB1	1.00657	-0.993764	0.0182152	0.00115254	34	58	19	58	48	82	19	82	0.00176586	4.42425e-05	0.321894	0.243323
Aminosalicylates (5-ASA drugs)	LINC02441	1.41321	-0.876726	0.0160873	0.0201776	34	58	19	58	48	82	19	82	0.000419307	0.00291729	0.400612	0.294567
Aminosalicylates (5-ASA drugs)	FAM184B	1.23849		0.0251445		34	58	19	58	48	82	19	82	0.00558952		0.446958
Aminosalicylates (5-ASA drugs)	EDA	1.13345	-0.735926	0.0182109	0.0370653	34	58	19	58	48	82	19	82	0.00167559	0.00711893	0.360695	0.273453
Aminosalicylates (5-ASA drugs)	POU2F3	1.05795	-0.56342	0.0157852	0.047427	34	58	19	58	48	82	19	82	0.000136366	0.0104156	0.277339	0.219938
Aminosalicylates (5-ASA drugs)	SH2D7	1.11285	-0.550757	0.0157852	0.0851276	34	58	19	58	48	82	19	82	0.000211852	0.024363	0.300409	0.244633
Aminosalicylates (5-ASA drugs)	SLC38A4	1.36355		0.0460236		34	58	19	58	48	82	19	82	0.0202702		0.587406
Aminosalicylates (5-ASA drugs)	MOCS1	1.23265	-0.578405	0.0157852	0.0503058	34	58	19	58	48	82	19	82	0.000160538	0.0113204	0.326602	0.228379
Integrin-receptor antagonists	SLC52A1	1.09422	-0.510283	0.0366147	0.497964	12	25	19	25	16	38	19	38	0.00209792	0.315029	0.355728	0.507883
Integrin-receptor antagonists	EDN2	1.67185		0.0253932		12	25	19	25	16	38	19	38	9.44292e-05		0.428189
Integrin-receptor antagonists	OR51E1	1.07736	0.425051	0.0415982	0.481114	12	25	19	25	16	38	19	38	0.00524956	0.29856	0.385969	0.408889
Integrin-receptor antagonists	SCUBE2	1.17153	-0.632957	0.0343554	0.284437	12	25	19	25	16	38	19	38	0.00145426	0.138145	0.367982	0.426885
Integrin-receptor antagonists	GULP1	1.12828	-0.589134	0.0308901	0.214491	12	25	19	25	16	38	19	38	0.000492068	0.0943843	0.323749	0.352203
Integrin-receptor antagonists	CYP2C9	1.163	-0.133315	0.0415324	0.855048	12	25	19	25	16	38	19	38	0.00523578	0.746234	0.416525	0.411961
Integrin-receptor antagonists	HOXA_AS3	1.09046	-0.726291	0.0395374	0.274386	12	25	19	25	16	38	19	38	0.00361615	0.131491	0.374749	0.481545
Integrin-receptor antagonists	IGFBP2	1.0982	0.119983	0.0436693	0.877156	12	25	19	25	16	38	19	38	0.00645971	0.781512	0.403234	0.432606
Integrin-receptor antagonists	PKHD1	1.3066	-0.600748	0.0446683	0.404483	12	25	19	25	16	38	19	38	0.00691328	0.231619	0.483749	0.502214
Integrin-receptor antagonists	KRT8P3	1.13208	-0.372303	0.0393616	0.478063	12	25	19	25	16	38	19	38	0.00354772	0.295815	0.388256	0.356117
Integrin-receptor antagonists	LSP1P4	1.08584	-0.621636	0.0318053	0.131917	12	25	19	25	16	38	19	38	0.000866318	0.0483414	0.326011	0.314855
Integrin-receptor antagonists	SLC6A4	1.38069	-0.907013	0.0366887	0.134604	12	25	19	25	16	38	19	38	0.00212278	0.0498147	0.449371	0.462395
Integrin-receptor antagonists	IGHV3_73	1.22366	1.70894	0.0411432	0.00168984	12	25	19	25	16	38	19	38	0.00485791	0.000222766	0.434491	0.462915
Integrin-receptor antagonists	SLC9A3	2.11895	-0.31393	0.029976	0.798845	12	25	19	25	16	38	19	38	0.000397885	0.664399	0.598323	0.723594
Integrin-receptor antagonists	CYP2B6	1.57447	-1.3194	0.0328306	0.147736	12	25	19	25	16	38	19	38	0.00102765	0.0564987	0.479607	0.69181
Integrin-receptor antagonists	UGT2B17	1.89995	-1.03419	0.0429876	0.156119	12	25	19	25	16	38	19	38	0.00614027	0.060947	0.693365	0.551899
Integrin-receptor antagonists	FREM1	1.09571	-0.146482	0.0348215	0.803199	12	25	19	25	16	38	19	38	0.0015263	0.669612	0.345691	0.343307
Integrin-receptor antagonists	HSD3B2	2.41558		0.0315974		12	25	19	25	16	38	19	38	0.000755409		0.717078
Integrin-receptor antagonists	RAB6B	1.29515	-0.132674	0.0394271	0.894058	12	25	19	25	16	38	19	38	0.00357576	0.808864	0.444557	0.548486
Integrin-receptor antagonists	SLC51A	2.22649	-1.01599	0.0350257	0.42306	12	25	19	25	16	38	19	38	0.00159366	0.246915	0.705239	0.877462
Integrin-receptor antagonists	BMF	1.02945	0.213949	0.029587	0.646905	12	25	19	25	16	38	19	38	0.000345829	0.469346	0.287692	0.295696
Integrin-receptor antagonists	NCK2	1.18612	-0.973605	0.0253932	0.192252	12	25	19	25	16	38	19	38	6.14069e-05	0.0814653	0.295987	0.558822
Integrin-receptor antagonists	ETNK1	1.06677	-0.211441	0.0411195	0.759955	12	25	19	25	16	38	19	38	0.00470391	0.610721	0.377398	0.41537
Integrin-receptor antagonists	RPS28P7	1.0306	-0.927116	0.0382217	0.0515449	12	25	19	25	16	38	19	38	0.00292707	0.0145218	0.346387	0.37933
Integrin-receptor antagonists	IGLV2_11	1.01078	1.76609	0.0417515	7.47575e-05	12	25	19	25	16	38	19	38	0.00529053	5.43907e-06	0.362443	0.3884
Integrin-receptor antagonists	NR1H4	1.69268	-0.857187	0.0350965	0.358627	12	25	19	25	16	38	19	38	0.00177956	0.193261	0.5417	0.658872
Integrin-receptor antagonists	LCN15	1.42342		0.0393616		12	25	19	25	16	38	19	38	0.0034918		0.487345
Integrin-receptor antagonists	UGT2B15	2.00983	-1.25127	0.0255238	0.0652139	12	25	19	25	16	38	19	38	0.000123043	0.0194729	0.523395	0.535566
Integrin-receptor antagonists	SLC20A1	1.10973	-0.648466	0.0350965	0.243971	12	25	19	25	16	38	19	38	0.00173859	0.111876	0.354366	0.407887
Integrin-receptor antagonists	ANPEP	1.43615	-1.1641	0.0320297	0.0622403	12	25	19	25	16	38	19	38	0.000903625	0.0183393	0.432714	0.493534
Integrin-receptor antagonists	MROH7	1.01093		0.0277771		12	25	19	25	16	38	19	38	0.000200487		0.271873
Integrin-receptor antagonists	HAS3	1.28391	0.668365	0.0400407	0.384793	12	25	19	25	16	38	19	38	0.00386588	0.215077	0.444428	0.539124
Integrin-receptor antagonists	SLC37A2	1.87615	-0.734147	0.0440865	0.481494	12	25	19	25	16	38	19	38	0.00669813	0.298857	0.691927	0.706666
Integrin-receptor antagonists	LHFPL3_AS2	1.30504	-0.726718	0.0492972	0.395517	12	25	19	25	16	38	19	38	0.00927606	0.22403	0.501609	0.597688
Integrin-receptor antagonists	SSUH2	1.23748	-0.991806	0.0277771	0.01022	12	25	19	25	16	38	19	38	0.00017204	0.0019822	0.32939	0.320673
Integrin-receptor antagonists	MEP1B	1.26138	-1.05439	0.0426991	0.164456	12	25	19	25	16	38	19	38	0.00585496	0.0653323	0.45772	0.572115
Integrin-receptor antagonists	WASH8P	1.05488	-0.526775	0.0253932	0.237374	12	25	19	25	16	38	19	38	7.49761e-05	0.107778	0.266389	0.327543
Integrin-receptor antagonists	CNTFR	1.82208		0.0259517		12	25	19	25	16	38	19	38	0.000133588		0.477017
Integrin-receptor antagonists	PITX2	2.28947	-1.21929	0.00632924	0.400733	12	25	19	25	16	38	19	38	4.17965e-07	0.228476	0.452411	1.01246
Integrin-receptor antagonists	PP7080	1.88118	-0.377317	0.0308901	0.715119	12	25	19	25	16	38	19	38	0.000490737	0.55193	0.539676	0.634284
Integrin-receptor antagonists	USP2_AS1	1.3832		0.0253932		12	25	19	25	16	38	19	38	1.99867e-05		0.324312
Integrin-receptor antagonists	SLC16A1	1.20051	-0.939434	0.0294938	0.0744359	12	25	19	25	16	38	19	38	0.000340844	0.0230697	0.33514	0.413433
Integrin-receptor antagonists	IGHA2	1.12371	0.394999	0.0429586	0.437586	12	25	19	25	16	38	19	38	0.0061027	0.259237	0.409782	0.350115
Integrin-receptor antagonists	HLA_DQB1	1.10696	0.162074	0.0429586	0.824351	12	25	19	25	16	38	19	38	0.0060828	0.697964	0.403516	0.417641
Integrin-receptor antagonists	LINC02441	1.29528		0.0396056		12	25	19	25	16	38	19	38	0.00370637		0.446322
Integrin-receptor antagonists	PLOD2	1.00376	-0.572372	0.0253932	0.130432	12	25	19	25	16	38	19	38	3.01809e-05	0.0476146	0.24059	0.288961
Integrin-receptor antagonists	NDRG1	1.17437	-0.749545	0.0253932	0.0780374	12	25	19	25	16	38	19	38	8.1285e-05	0.0244835	0.298021	0.333211
Integrin-receptor antagonists	HOXD3	1.03891	-0.701175	0.0253932	0.049652	12	25	19	25	16	38	19	38	2.78426e-05	0.0138825	0.247924	0.284997
Integrin-receptor antagonists	FAM184B	1.52845		0.0366887		12	25	19	25	16	38	19	38	0.00227746		0.500894
Integrin-receptor antagonists	RN7SL4P	1.12279	0.0771654	0.0350833	0.906211	12	25	19	25	16	38	19	38	0.00168971	0.830068	0.357583	0.359554
Integrin-receptor antagonists	ACOX1	1.02317	-0.917894	0.0253932	0.0237054	12	25	19	25	16	38	19	38	4.9829e-05	0.00554383	0.252234	0.330939
Integrin-receptor antagonists	MOCS1	1.04857	-0.516103	0.0395374	0.353802	12	25	19	25	16	38	19	38	0.00360889	0.1894	0.360274	0.393264
JAK inhibitors	HMOX1	1.11378	-0.103049	0.0387792	0.97368	7	13	19	13	9	21	19	21	5.12173e-05	0.780316	0.275006	0.369473
JAK inhibitors	SLC52A1	1.75746	-0.406535	0.0328254	0.954473	7	13	19	13	9	21	19	21	1.73416e-05	0.456616	0.409033	0.546102
JAK inhibitors	CYP2C9	1.89102	-0.108989	0.0463601	0.975511	7	13	19	13	9	21	19	21	7.78888e-05	0.788815	0.478642	0.406902
JAK inhibitors	PRAP1	1.72015	-1.1563	0.0361639	0.873538	7	13	19	13	9	21	19	21	3.0875e-05	0.0580177	0.41281	0.610004
JAK inhibitors	CASP1	1.08134	0.539359	0.0419745	0.954473	7	13	19	13	9	21	19	21	6.38324e-05	0.14821	0.270459	0.373031
JAK inhibitors	BDH2	1.04087	-0.277085	0.0483228	0.958122	7	13	19	13	9	21	19	21	0.000113192	0.528754	0.269627	0.43988
JAK inhibitors	SLC9A3	2.63419	-0.20487	0.0463601	0.975136	7	13	19	13	9	21	19	21	9.18446e-05	0.787973	0.673502	0.761758
JAK inhibitors	FREM1	1.47924	-0.0256766	0.0499146	0.996092	7	13	19	13	9	21	19	21	0.000150335	0.957447	0.390248	0.481214
JAK inhibitors	SLC7A7	1.19164	0.0974677	0.0324383	0.9774	7	13	19	13	9	21	19	21	1.2616e-05	0.803745	0.272895	0.392219
JAK inhibitors	BMF	1.26275	0.163131	0.0475878	0.969521	7	13	19	13	9	21	19	21	0.000101825	0.683565	0.324932	0.400219
JAK inhibitors	DCDC2	-2.36701	0.962732	0.0324383	0.954473	7	13	19	13	9	21	19	21	8.36162e-06	0.3068	0.53123	0.942045
JAK inhibitors	C3orf85	1.25226	-0.697658	0.0499146	0.954473	7	13	19	13	9	21	19	21	0.00013644	0.20729	0.328287	0.553235
JAK inhibitors	DEFA6	2.45238	-0.231084	0.0463601	0.9774	7	13	19	13	9	21	19	21	8.65363e-05	0.802597	0.624723	0.92438
JAK inhibitors	AKR1C3	1.40587	0.0209793	0.0324383	0.997329	7	13	19	13	9	21	19	21	1.49949e-05	0.962504	0.324773	0.446262
JAK inhibitors	NR1H4	2.8176	-0.355003	0.0324383	0.962463	7	13	19	13	9	21	19	21	3.14583e-06	0.575519	0.604497	0.633999
JAK inhibitors	HKDC1	1.6583	-0.131049	0.0463601	0.975136	7	13	19	13	9	21	19	21	8.3327e-05	0.787924	0.421462	0.48716
JAK inhibitors	PRSS2	2.65764		0.0346413		7	13	19	13	9	21	19	21	2.28761e-05		0.627573
JAK inhibitors	AZGP1	1.58433	0.150774	0.0324383	0.976672	7	13	19	13	9	21	19	21	5.98632e-06	0.794659	0.349983	0.579309
JAK inhibitors	UGT2B15	2.4945	-0.697314	0.0361639	0.954473	7	13	19	13	9	21	19	21	3.72681e-05	0.290234	0.604904	0.659331
JAK inhibitors	PMEL	1.01291	-0.541848	0.0361639	0.954473	7	13	19	13	9	21	19	21	3.85278e-05	0.208599	0.246082	0.430918
JAK inhibitors	ANPEP	1.96437	-1.09306	0.0387792	0.954473	7	13	19	13	9	21	19	21	5.10785e-05	0.12893	0.484954	0.719905
JAK inhibitors	PLEKHS1	1.4459	0.317227	0.0484833	0.955281	7	13	19	13	9	21	19	21	0.0001258	0.519646	0.377071	0.492672
JAK inhibitors	SSUH2	1.4591	-1.00527	0.0475878	0.954473	7	13	19	13	9	21	19	21	0.000103705	0.112396	0.375887	0.633233
JAK inhibitors	GCNT4	1.32368	-0.509094	0.0499146	0.954473	7	13	19	13	9	21	19	21	0.00015376	0.347639	0.349724	0.542063
JAK inhibitors	CLDN8	-3.56059		0.0344878		7	13	19	13	9	21	19	21	2.04973e-05		0.835936
JAK inhibitors	NPY6R	1.43985	-0.129525	0.0499146	0.970954	7	13	19	13	9	21	19	21	0.000140094	0.713809	0.378112	0.353174
JAK inhibitors	DEFA5	2.92538	-0.773964	0.0324383	0.954473	7	13	19	13	9	21	19	21	1.31993e-05	0.462583	0.671456	1.05359
JAK inhibitors	CFI	1.57712	1.9835	0.0463601	0.272794	7	13	19	13	9	21	19	21	8.062e-05	0.00125383	0.400025	0.614784
JAK inhibitors	HSD17B2	1.37264	-0.871914	0.0361639	0.864165	7	13	19	13	9	21	19	21	4.05987e-05	0.0522261	0.334459	0.449147
JAK inhibitors	MGAM2	1.59827	0.0664612	0.0324383	0.979199	7	13	19	13	9	21	19	21	1.08143e-05	0.837614	0.363225	0.324285
JAK inhibitors	ADGRG6	1.15763	0.546556	0.0475878	0.954473	7	13	19	13	9	21	19	21	0.000103371	0.208719	0.298163	0.434776
JAK inhibitors	TBX3	1.03021	-0.12007	0.0419745	0.970954	7	13	19	13	9	21	19	21	6.26201e-05	0.702035	0.257379	0.313846
JAK inhibitors	SERPINB9P1	1.38533	-0.0893915	0.0483228	0.984826	7	13	19	13	9	21	19	21	0.000110916	0.879282	0.358394	0.588568
JAK inhibitors	CYP2C18	1.64721	-0.150033	0.0499146	0.970954	7	13	19	13	9	21	19	21	0.000149703	0.715657	0.434441	0.411874
JAK inhibitors	MS4A8	1.2686	-0.6766	0.0391992	0.948501	7	13	19	13	9	21	19	21	5.43606e-05	0.100276	0.314317	0.411678
JAK inhibitors	REG1A	2.79938	2.68935	0.0419745	0.587458	7	13	19	13	9	21	19	21	6.65251e-05	0.0115707	0.701884	1.0651
JAK inhibitors	STOM	1.20144	0.83545	0.0483228	0.784166	7	13	19	13	9	21	19	21	0.000115122	0.0273534	0.311554	0.378642

### Sheet: transcriptomics_uc_small_intest
drug_family	feature	coef_med_vs_no_med	coef_rem_vs_active	adj_p_val_med_vs_no_med	adj_p_val_rem_vs_active	n_patients_in_active_group	n_patients_in_med_group	n_patients_in_no_med_group	n_patients_in_rem_group	n_samples_in_active_group	n_samples_in_med_group	n_samples_in_no_med_group	n_samples_in_rem_group	pval_med_vs_no_med	pval_rem_vs_act	std_error_med_vs_no_med	std_error_rem_vs_act
Aminosalicylates (5-ASA drugs)	BEST2	-1.22114	-0.661942	0.0344286	3.37081e-16	16	39	18	39	16	39	18	39	0.00197915	8.62021e-18	0.394763	0.0770504
Aminosalicylates (5-ASA drugs)	SCEL	-1.32729	0.218945	0.0116193	0.808457	16	39	18	39	16	39	18	39	4.75296e-05	0.558532	0.32632	0.37425
Aminosalicylates (5-ASA drugs)	SLPI	-1.31296	0.990575	0.0158611	0.222699	16	39	18	39	16	39	18	39	0.000162285	0.0453281	0.34813	0.494893
Aminosalicylates (5-ASA drugs)	MUC12	-1.28452	0.218734	0.0170261	0.806959	16	39	18	39	16	39	18	39	0.000227412	0.555045	0.348446	0.370599
Aminosalicylates (5-ASA drugs)	FGFBP1	-1.48292	0.796057	0.016785	0.350975	16	39	18	39	16	39	18	39	0.000208729	0.103736	0.399902	0.489277
Aminosalicylates (5-ASA drugs)	SCGB2A1	-1.05449	0.295856	0.019041	6.48239e-12	16	39	18	39	16	39	18	39	0.000378306	2.05544e-13	0.296639	0.0402792
Aminosalicylates (5-ASA drugs)	SNORA2C	1.02672	-0.412928	0.0490514	0.388985	16	39	18	39	16	39	18	39	0.00418806	0.125416	0.358538	0.269459
Aminosalicylates (5-ASA drugs)	DCDC2	-1.2778		0.0247932		16	39	18	39	16	39	18	39	0.000784639		0.380506
Aminosalicylates (5-ASA drugs)	SPTSSB	-1.19853	0.575039	0.0136334	0.480178	16	39	18	39	16	39	18	39	0.000101297	0.186149	0.308306	0.434957
Aminosalicylates (5-ASA drugs)	IGKV6_21	-1.11847	0.916136	0.0253268	0.0612485	16	39	18	39	16	39	18	39	0.000822054	0.00631282	0.334345	0.335449
Aminosalicylates (5-ASA drugs)	SLC16A9	-1.20242	-0.296643	0.0250122	0.834754	16	39	18	39	16	39	18	39	0.00080206	0.607924	0.358707	0.578207
Aminosalicylates (5-ASA drugs)	SPINK4	-1.49191	0.565542	0.0161922	0.00544899	16	39	18	39	16	39	18	39	0.000174995	0.000366316	0.397564	0.158716
Aminosalicylates (5-ASA drugs)	PAPPA2	-1.11501	-0.285102	0.0218336	3.93058e-05	16	39	18	39	16	39	18	39	0.000527906	2.1068e-06	0.321683	0.0601114
Aminosalicylates (5-ASA drugs)	SPINK5	-1.09418	0.302993	0.034335	0.742196	16	39	18	39	16	39	18	39	0.00196705	0.45313	0.353513	0.40388

### Sheet: transcriptomics_cd_small_intest
drug_family	feature	coef_med_vs_no_med	coef_rem_vs_active	adj_p_val_med_vs_no_med	adj_p_val_rem_vs_active	n_patients_in_active_group	n_patients_in_med_group	n_patients_in_no_med_group	n_patients_in_rem_group	n_samples_in_active_group	n_samples_in_med_group	n_samples_in_no_med_group	n_samples_in_rem_group	pval_med_vs_no_med	pval_rem_vs_act	std_error_med_vs_no_med	std_error_rem_vs_act
Integrin-receptor antagonists	HOXB6	1.21116	0.459979	0.00291112	0.489312	6	28	82	28	6	32	84	32	0.00077076	0.174835	0.360133	0.33901
Integrin-receptor antagonists	HOXB13	1.24761		0.00336439		6	28	82	28	6	32	84	32	0.00098504		0.378665
Integrin-receptor antagonists	HOXB7	1.00784	-0.0754198	0.00347947	0.929305	6	28	82	28	6	32	84	32	0.00104107	0.82985	0.307344	0.350963
Integrin-receptor antagonists	HOXB9	1.02232	0.218672	0.00321544	0.772256	6	28	82	28	6	32	84	32	0.000909311	0.537724	0.30819	0.354837
Integrin-receptor antagonists	PI3	1.34755	-1.55739	0.000832079	0.361878	6	28	82	28	6	32	84	32	5.7553e-05	0.0666705	0.334993	0.849231
Integrin-receptor antagonists	PYY	1.30086	-1.79889	0.00112527	0.263227	6	28	82	28	6	32	84	32	0.000121762	0.0107924	0.338541	0.705627
Integrin-receptor antagonists	SLPI	1.14108	0.125162	0.00186761	0.950408	6	28	82	28	6	32	84	32	0.000346694	0.878409	0.318948	0.818123
Integrin-receptor antagonists	MUC12	1.15423	-0.319949	0.00154743	0.853027	6	28	82	28	6	32	84	32	0.00024073	0.681483	0.314339	0.779526
Integrin-receptor antagonists	SULT1C2	1.26406	-1.07685	0.00100908	0.423742	6	28	82	28	6	32	84	32	9.49315e-05	0.113597	0.323853	0.680593
Integrin-receptor antagonists	HOXB5	1.21743	0.230172	0.00181331	0.740936	6	28	82	28	6	32	84	32	0.000326247	0.487641	0.338786	0.331629
Integrin-receptor antagonists	CA1	1.25324	-0.202197	0.00512702	0.936496	6	28	82	28	6	32	84	32	0.00186269	0.845314	0.402804	1.03637
Integrin-receptor antagonists	HOXD1	1.00929	-1.14081	0.00107974	0.253256	6	28	82	28	6	32	84	32	0.000111062	0.00739852	0.26113	0.425939
Integrin-receptor antagonists	WFDC2	1.06418	-0.0396474	0.000853693	0.980039	6	28	82	28	6	32	84	32	6.0823e-05	0.953495	0.265408	0.679836
Integrin-receptor antagonists	TFF1	1.02751	0.332674	0.00132869	0.831965	6	28	82	28	6	32	84	32	0.000177433	0.642543	0.274066	0.716746
Integrin-receptor antagonists	SCNN1B	1.1235	0.0477218	0.00793198	0.981814	6	28	82	28	6	32	84	32	0.00345999	0.957095	0.384284	0.887022
Integrin-receptor antagonists	SLC16A9	1.12736	0.574858	0.0050464	0.747753	6	28	82	28	6	32	84	32	0.00182275	0.496748	0.361602	0.845858
Integrin-receptor antagonists	ID2_AS1	1.13467	-0.66598	0.000423242	0.54265	6	28	82	28	6	32	84	32	2.78929e-06	0.227485	0.242154	0.551828
Integrin-receptor antagonists	FRAS1	1.23569	-1.22223	0.000133342	0.278506	6	28	82	28	6	32	84	32	8.964e-08	0.0163098	0.231119	0.508859
Integrin-receptor antagonists	NOX1	1.19224	0.471213	0.00861191	0.789543	6	28	82	28	6	32	84	32	0.0038522	0.565843	0.412537	0.820665

### Sheet: transcriptomics_cd_colon
drug_family	feature	coef_med_vs_no_med	coef_rem_vs_active	adj_p_val_med_vs_no_med	adj_p_val_rem_vs_active	n_patients_in_active_group	n_patients_in_med_group	n_patients_in_no_med_group	n_patients_in_rem_group	n_samples_in_active_group	n_samples_in_med_group	n_samples_in_no_med_group	n_samples_in_rem_group	pval_med_vs_no_med	pval_rem_vs_act	std_error_med_vs_no_med	std_error_rem_vs_act
IL-12/23 inhibitor	SERPINE1	1.12834	0.689536	0.035348	0.786828	31	50	84	50	36	53	86	53	2.37729e-06	0.0754478	0.239137	0.387874
TNF-alpha inhibitors	FOSB	1.01612	0.0332967	0.0288828	0.96098	32	126	84	126	34	140	86	140	0.00510683	0.949253	0.362871	0.523167
TNF-alpha inhibitors	SLC6A14	1.17645	1.20556	0.0204215	0.0183072	32	126	84	126	34	140	86	140	1.11691e-05	0.00256902	0.267789	0.399841

### Sheet: proteomics_uc
drug_family	feature	coef_med_vs_no_med	coef_rem_vs_active	adj_p_val_med_vs_no_med	adj_p_val_rem_vs_active	n_patients_in_active_group	n_patients_in_med_group	n_patients_in_no_med_group	n_patients_in_rem_group	n_samples_in_active_group	n_samples_in_med_group	n_samples_in_no_med_group	n_samples_in_rem_group	pval_med_vs_no_med	pval_rem_vs_act	std_error_med_vs_no_med	std_error_rem_vs_act
Immunomodulating antimetabolites	FCRL6_Inflammation	-1.18496		0.0241446			14	16			33	39		7.39372e-05		0.298988
Immunomodulating antimetabolites	IL15_Inflammation	1.16121		7.12231e-09			14	16			33	39		2.42338e-12		0.165705
Immunomodulating antimetabolites	NCR1_Inflammation	-1.03935		0.000376916			14	16			33	39		6.41232e-07		0.208773
Immunomodulating antimetabolites	CD160_Inflammation	-1.22394		1.58296e-05			14	16			33	39		1.07721e-08		0.214047
Immunomodulating antimetabolites	KLRB1_Inflammation	-0.745598		0.00250783			14	16			33	39		5.11976e-06		0.163515
Immunomodulating antimetabolites	KLRD1_Inflammation	-0.818268		0.0115415			14	16			33	39		2.7489e-05		0.195136
Immunomodulating antimetabolites	FASLG_Inflammation	-1.08277		0.00020586			14	16			33	39		2.10133e-07		0.20862
Immunomodulating antimetabolites	ITGB2_Cardiometabolic	-0.633539		0.0163577			14	16			33	39		4.45258e-05		0.155179
Immunomodulating antimetabolites	CXCL16_Cardiometabolic	0.576718		0.000268063			14	16			33	39		3.64835e-07		0.113383
TNF-alpha inhibitors	TNF_Oncology	3.84444	0.429934	2.99456e-06	0.614609	5	19	16	19	13	52	39	52	3.05671e-09	0.490391	0.648466	0.623375
TNF-alpha inhibitors	TNF_Inflammation	3.85376	0.52477	1.7653e-06	0.510655	5	19	16	19	13	52	39	52	9.35023e-10	0.375129	0.629687	0.591686
TNF-alpha inhibitors	TNF_Cardiometabolic	3.1382	0.320459	1.49029e-05	0.670637	5	19	16	19	13	52	39	52	2.02829e-08	0.554719	0.559437	0.542503
TNF-alpha inhibitors	TNF_Neurology	4.08872	0.645443	1.7653e-06	0.445091	5	19	16	19	13	52	39	52	1.2013e-09	0.307816	0.67248	0.632902

### Sheet: proteomics_cd
drug_family	feature	coef_med_vs_no_med	coef_rem_vs_active	adj_p_val_med_vs_no_med	adj_p_val_rem_vs_active	n_patients_in_active_group	n_patients_in_med_group	n_patients_in_no_med_group	n_patients_in_rem_group	n_samples_in_active_group	n_samples_in_med_group	n_samples_in_no_med_group	n_samples_in_rem_group	pval_med_vs_no_med	pval_rem_vs_act	std_error_med_vs_no_med	std_error_rem_vs_act
IL-12/23 inhibitor	IL12A_IL12B_Oncology	2.29526	0.432358	1.94206e-11	0.723131	21	35	44	35	57	95	102	95	1.32158e-14	0.352837	0.297941	0.465352
IL-12/23 inhibitor	ITGB7_Oncology	-0.622748	0.154805	0.0106733	0.718641	21	35	44	35	57	95	102	95	1.08949e-05	0.346728	0.141578	0.164519
IL-12/23 inhibitor	IL12B_Inflammation	2.60257	0.265731	2.70442e-29	0.678306	21	35	44	35	57	95	102	95	9.20182e-33	0.278848	0.218318	0.245386
Immunomodulating antimetabolites	KIR3DL1_Oncology	-2.5043	0.216258	0.00463433	0.99279	8	25	44	25	16	81	102	81	4.55457e-05	0.84751	0.614192	1.12461
Immunomodulating antimetabolites	IL12A_IL12B_Oncology	-1.27966	0.63011	0.00909363	0.951835	8	25	44	25	16	81	102	81	0.000102106	0.19505	0.329341	0.486276
Immunomodulating antimetabolites	ITGB7_Oncology	-0.668188	-0.443287	0.00245576	0.579351	8	25	44	25	16	81	102	81	1.92183e-05	0.0435028	0.156346	0.219574
Immunomodulating antimetabolites	IL2RB_Inflammation	-0.731345	0.39923	0.00348906	0.99279	8	25	44	25	16	81	102	81	2.9679e-05	0.444814	0.175134	0.522492
Immunomodulating antimetabolites	TNFRSF13C_Inflammation	-0.60136	0.252743	0.00290065	0.99279	8	25	44	25	16	81	102	81	2.36869e-05	0.323344	0.142268	0.255914
Immunomodulating antimetabolites	FCRL6_Inflammation	-1.00172	0.80872	0.000271247	0.633549	8	25	44	25	16	81	102	81	1.38438e-06	0.0613012	0.207513	0.432167
Immunomodulating antimetabolites	IL15_Inflammation	1.18142	-0.508392	6.90486e-19	0.741364	8	25	44	25	16	81	102	81	2.34939e-22	0.0910582	0.121477	0.300852
Immunomodulating antimetabolites	NCR1_Inflammation	-1.35394	0.96172	3.34526e-16	0.113497	8	25	44	25	16	81	102	81	3.4147e-19	0.00119715	0.151204	0.296867
Immunomodulating antimetabolites	CD160_Inflammation	-1.4336	0.832059	1.08892e-15	0.26226	8	25	44	25	16	81	102	81	1.85254e-18	0.00571101	0.163542	0.301042
Immunomodulating antimetabolites	CD6_Inflammation	-0.62552	0.201867	0.00463433	0.99279	8	25	44	25	16	81	102	81	4.57284e-05	0.386401	0.153447	0.233059
Immunomodulating antimetabolites	KLRB1_Inflammation	-0.831991	0.285407	3.74197e-09	0.941175	8	25	44	25	16	81	102	81	1.14589e-11	0.189759	0.122588	0.217653
Immunomodulating antimetabolites	GZMA_Inflammation	-0.917286	0.525406	0.000692228	0.567964	8	25	44	25	16	81	102	81	4.71064e-06	0.0415489	0.2004	0.257803
Immunomodulating antimetabolites	FASLG_Inflammation	-1.11291	0.564551	1.08892e-15	0.610438	8	25	44	25	16	81	102	81	1.82988e-18	0.0526876	0.126938	0.291385
Immunomodulating antimetabolites	IL12B_Inflammation	-1.11495	0.623754	0.0005945	0.855336	8	25	44	25	16	81	102	81	3.84331e-06	0.13557	0.241348	0.417928
Immunomodulating antimetabolites	CD22_Inflammation	-0.828576	0.183859	4.42023e-08	0.99279	8	25	44	25	16	81	102	81	1.50399e-10	0.398769	0.129365	0.217888
Immunomodulating antimetabolites	FCRL1_Cardiometabolic	-1.0279	0.162086	1.00008e-09	0.99279	8	25	44	25	16	81	102	81	2.72223e-12	0.516347	0.147024	0.249751
Immunomodulating antimetabolites	GDF15_Cardiometabolic	0.806647	-0.234376	0.0126128	0.99279	8	25	44	25	16	81	102	81	0.000154495	0.600274	0.213188	0.447277
Immunomodulating antimetabolites	ITGB2_Cardiometabolic	-0.599675	0.361843	1.17654e-06	0.423012	8	25	44	25	16	81	102	81	4.80383e-09	0.0257636	0.102441	0.162279
Immunomodulating antimetabolites	REST_Oncology_II	0.561201	-0.40697	0.0235944	0.99279	8	25	44	25	16	81	102	81	0.000305066	0.246884	0.155416	0.351457
Immunomodulating antimetabolites	KIR2DL2_Oncology_II	-0.974947	0.808182	0.00694075	0.720851	8	25	44	25	16	81	102	81	7.36934e-05	0.0848637	0.245948	0.469018
Immunomodulating antimetabolites	KLRK1_Neurology_II	-0.586596	0.307204	0.00193305	0.961516	8	25	44	25	16	81	102	81	1.44699e-05	0.20825	0.135266	0.244124
Immunomodulating antimetabolites	DRAXIN_Neurology	-0.634994	-0.0665281	0.00193305	0.99279	8	25	44	25	16	81	102	81	1.39377e-05	0.725441	0.146149	0.189433
Immunomodulating antimetabolites	TCL1A_Neurology	-2.9867	0.0421951	4.86586e-12	0.995772	8	25	44	25	16	81	102	81	9.9337e-15	0.951091	0.385873	0.687929
Immunomodulating antimetabolites	IFNGR2_Neurology	-0.509796	0.0630807	0.036006	0.99279	8	25	44	25	16	81	102	81	0.000526797	0.735821	0.147053	0.186965
Immunomodulating antimetabolites	SMPD1_Neurology	0.788606	-0.278417	0.000273501	0.99279	8	25	44	25	16	81	102	81	1.582e-06	0.488228	0.164273	0.40168
Immunomodulating antimetabolites	FCER2_Neurology	-0.973612	0.280785	7.59293e-08	0.99279	8	25	44	25	16	81	102	81	2.84186e-10	0.315651	0.154366	0.279823
Immunomodulating antimetabolites	GNLY_Neurology	-1.32548	1.01491	1.37375e-06	0.28524	8	25	44	25	16	81	102	81	6.07646e-09	0.00846049	0.227955	0.38544
Immunomodulating antimetabolites	KLRF1_Inflammation_II	-1.30362	0.707595	2.0006e-16	0.292644	8	25	44	25	16	81	102	81	1.36142e-19	0.00933663	0.143962	0.272207
Immunomodulating antimetabolites	IDO1_Cardiometabolic_II	-0.945869	0.145378	0.0410882	0.99279	8	25	44	25	16	81	102	81	0.000674224	0.536665	0.278209	0.235292
Immunomodulating antimetabolites	SIGLEC8_Cardiometabolic_II	-0.513729	0.541312	0.0321132	0.33767	8	25	44	25	16	81	102	81	0.000458916	0.0120161	0.146627	0.215519
Immunomodulating antimetabolites	CD72_Inflammation_II	-0.643598	0.353422	0.000229546	0.526348	8	25	44	25	16	81	102	81	1.09345e-06	0.0358182	0.132046	0.168377
Integrin-receptor antagonists	ITGB7_Oncology	1.54461	-0.121213	1.78971e-16	0.999098	8	20	44	20	19	48	102	48	6.08951e-20	0.54058	0.168944	0.198081
TNF-alpha inhibitors	TNF_Oncology	3.14924	-1.03677	4.90857e-10	0.836062	21	62	44	62	39	164	102	164	5.01045e-13	0.0350333	0.43588	0.491831
TNF-alpha inhibitors	TNF_Inflammation	3.28273	-1.04744	2.00858e-10	0.83746	21	62	44	62	39	164	102	164	1.36685e-13	0.0384679	0.443641	0.50605
TNF-alpha inhibitors	TNF_Cardiometabolic	2.58784	-0.985538	3.32514e-09	0.827177	21	62	44	62	39	164	102	164	4.52554e-12	0.0295521	0.373981	0.452904
TNF-alpha inhibitors	TNF_Neurology	3.4484	-1.07381	2.37129e-11	0.819757	21	62	44	62	39	164	102	164	8.06836e-15	0.0287291	0.44401	0.490957
