## Supplementary material for "A biomarker catalog for inflammatory bowel disease medications": med_vs_no_med_proteomics.xlsx

### Sheet: CD_Immunomodulating antimetabol
pathway_id	pval	pathway_size	odds_ratio	combined_score	overlap_size	intersecting_genes	qval	overlap_percentage	query_percentage
Positive Regulation Of T Cell Activation (GO:0050870)	0.0254993	107	3.97365	6.3319	4	['CD6', 'IL12B', 'IL15', 'TNFRSF13C']	1	0.0373832	0.125
Positive Regulation Of T Cell Proliferation (GO:0042102)	0.00457645	65	6.80796	15.927	4	['CD6', 'IL12B', 'IL15', 'TNFRSF13C']	1	0.0615385	0.125
Natural Killer Cell Activation (GO:0030101)	0.00116972	45	10.1986	29.9015	4	['IL12B', 'IL2RB', 'KLRK1', 'NCR1']	0.470878	0.0888889	0.125
Regulation Of T Cell Proliferation (GO:0042129)	0.00114417	77	7.44856	21.91	5	['CD6', 'IDO1', 'IL12B', 'IL15', 'TNFRSF13C']	0.470878	0.0649351	0.15625
Positive Regulation Of Lymphocyte Proliferation (GO:0050671)	0.000954273	74	7.78046	23.4995	5	['CD6', 'IL12A', 'IL12B', 'IL15', 'TNFRSF13C']	0.470878	0.0675676	0.15625
Positive Regulation Of Leukocyte Mediated Cytotoxicity (GO:0001912)	0.000165602	51	11.7633	44.4762	5	['CD160', 'IL12A', 'IL12B', 'KLRD1', 'KLRK1']	0.149994	0.0980392	0.15625
Positive Regulation Of Natural Killer Cell Mediated Immunity (GO:0002717)	9.76394e-05	24	21.0571	84.447	4	['CD160', 'IL12A', 'KLRD1', 'KLRK1']	0.117916	0.166667	0.125
Positive Regulation Of Natural Killer Cell Mediated Cytotoxicity (GO:0045954)	1.79948e-06	21	34.1667	196.282	5	['CD160', 'IL12A', 'IL12B', 'KLRD1', 'KLRK1']	0.00325977	0.238095	0.15625
Regulation Of Natural Killer Cell Mediated Cytotoxicity (GO:0042269)	6.70986e-07	32	26.1124	161.199	6	['CD160', 'IL12A', 'KLRB1', 'KLRD1', 'KLRK1', 'NCR1']	0.00243098	0.1875	0.1875

### Sheet: UC_Immunomodulating antimetabol
pathway_id	pval	pathway_size	odds_ratio	combined_score	overlap_size	intersecting_genes	qval	overlap_percentage	query_percentage
Regulation Of Natural Killer Cell Mediated Cytotoxicity (GO:0042269)	1.29566e-06	32	84.6571	498.42	4	['CD160', 'KLRB1', 'KLRD1', 'NCR1']	0.00469417	0.125	0.444444
