## Supplementary material for "A biomarker catalog for inflammatory bowel disease medications": med_vs_no_med_transcriptomics.xlsx

### Sheet: UC_colon_JAK inhibitors
pathway_id	pval	pathway_size	odds_ratio	combined_score	overlap_size	intersecting_genes	qval	overlap_percentage	query_percentage
Positive Regulation Of Cell Population Proliferation (GO:0008284)	0.00117994	483	9.57626	28.0407	4	['AKR1C3', 'HMOX1', 'REG1A', 'TBX3']	0.213745	0.00828157	0.108108
Positive Regulation Of Cytokine Production (GO:0001819)	0.000252631	320	14.5784	52.4461	4	['CASP1', 'DEFA5', 'HMOX1', 'NR1H4']	0.0653772	0.0125	0.108108
Cellular Response To Oxygen-Containing Compound (GO:1901701)	4.27447e-05	406	14.776	64.5579	5	['AKR1C3', 'CASP1', 'DEFA5', 'DEFA6', 'NR1H4']	0.0258106	0.0123153	0.135135
Antimicrobial Humoral Response (GO:0019730)	2.68766e-06	100	48.2652	268.867	4	['DEFA5', 'DEFA6', 'PRSS2', 'REG1A']	0.0032458	0.04	0.108108
Cellular Response To Lipid (GO:0071396)	2.65024e-06	228	26.6949	148.87	5	['AKR1C3', 'CASP1', 'DEFA5', 'DEFA6', 'NR1H4']	0.0032458	0.0219298	0.135135
Steroid Metabolic Process (GO:0008202)	1.92572e-06	92	52.6639	300.996	4	['AKR1C3', 'CYP2C9', 'HSD17B2', 'UGT2B15']	0.0032458	0.0434783	0.108108

### Sheet: UC_colon_Integrin-receptor antagonists
pathway_id	pval	pathway_size	odds_ratio	combined_score	overlap_size	intersecting_genes	qval	overlap_percentage	query_percentage
Negative Regulation Of Programmed Cell Death (GO:0043069)	0.00473545	381	4.84273	11.2576	5	['FABP1', 'NAT8B', 'NR1H4', 'PKHD1', 'PRAP1']	0.439912	0.0131234	0.049505
Organic Substance Transport (GO:0071702)	0.00265119	201	7.35857	18.9598	4	['ABCG2', 'AQP7', 'AQP8', 'SLC6A4']	0.306881	0.0199005	0.039604
Intracellular Monoatomic Cation Homeostasis (GO:0030003)	0.00216389	190	7.79601	20.7745	4	['EDN2', 'PKHD1', 'SLC30A10', 'SLC46A1']	0.270337	0.0210526	0.039604
Negative Regulation Of Apoptotic Process (GO:0043066)	0.000468779	482	5.45769	18.1688	7	['CNTFR', 'FABP1', 'LAMP3', 'NAT8B', 'NR1H4', 'PKHD1', 'PRAP1']	0.113226	0.0145228	0.0693069
Monoatomic Cation Transmembrane Transport (GO:0098655)	0.000157799	281	8.04413	30.5829	6	['KCNG1', 'SLC30A10', 'SLC39A2', 'SLC46A1', 'SLC6A4', 'SLC9A3']	0.0571706	0.0213523	0.0594059
Monocarboxylic Acid Transport (GO:0015718)	5.77295e-05	73	21.0799	89.3494	4	['ABCG2', 'FABP1', 'SLC16A1', 'SLC51A']	0.0261442	0.0547945	0.039604
Inorganic Cation Transmembrane Transport (GO:0098662)	1.77227e-05	284	9.40791	44.7014	7	['AQP8', 'KCNG1', 'SLC30A10', 'SLC39A2', 'SLC46A1', 'SLC6A4', 'SLC9A3']	0.0107015	0.0246479	0.0693069
Vitamin Transport (GO:0051180)	4.69887e-06	39	41.5946	221.616	4	['ABCG2', 'SLC19A3', 'SLC46A1', 'SLC52A1']	0.0034048	0.102564	0.039604
Nitrogen Compound Transport (GO:0071705)	4.55275e-07	163	16.7583	106.277	7	['ABCG2', 'AQP8', 'SLC19A3', 'SLC26A2', 'SLC3A1', 'SLC52A1', 'SLC6A4']	0.000412365	0.0429448	0.0693069
Cellular Glucuronidation (GO:0052695)	8.21866e-08	15	132.429	938.289	4	['UGT1A10', 'UGT1A8', 'UGT2B15', 'UGT2B17']	9.9254e-05	0.266667	0.039604
Glucuronate Metabolic Process (GO:0019585)	8.21866e-08	15	132.429	938.289	4	['UGT1A10', 'UGT1A8', 'UGT2B15', 'UGT2B17']	9.9254e-05	0.266667	0.039604
Steroid Metabolic Process (GO:0008202)	2.50013e-10	92	35.9887	345.565	8	['CYP2B6', 'CYP2C9', 'HSD17B2', 'HSD3B2', 'UGT1A10', 'UGT1A8', 'UGT2B15', 'UGT2B17']	9.05795e-07	0.0869565	0.0792079

### Sheet: UC_colon_Aminosalicylates (5-ASA drugs)
pathway_id	pval	pathway_size	odds_ratio	combined_score	overlap_size	intersecting_genes	qval	overlap_percentage	query_percentage
Negative Regulation Of Programmed Cell Death (GO:0043069)	0.000976288	381	7.09975	21.3733	5	['BCL2L10', 'NAT8B', 'NR1H4', 'PKHD1', 'PRAP1']	0.176855	0.0131234	0.0694444
Organic Substance Transport (GO:0071702)	0.000699066	201	10.7406	33.8916	4	['AQP7', 'AQP8', 'SLC22A3', 'SLC6A4']	0.148983	0.0199005	0.0555556
Intracellular Monoatomic Cation Homeostasis (GO:0030003)	0.000566381	190	11.379	36.9465	4	['EDN2', 'PKHD1', 'SLC30A10', 'SLC46A1']	0.146759	0.0210526	0.0555556
Negative Regulation Of Apoptotic Process (GO:0043066)	0.000396852	482	6.80798	23.1565	6	['BCL2L10', 'CNTFR', 'NAT8B', 'NR1H4', 'PKHD1', 'PRAP1']	0.130708	0.0124481	0.0833333
Monoatomic Cation Transmembrane Transport (GO:0098655)	0.000245978	281	9.69764	34.9998	5	['KCNG1', 'SLC30A10', 'SLC46A1', 'SLC6A4', 'SLC9A3']	0.098714	0.0177936	0.0694444
Organic Hydroxy Compound Transport (GO:0015850)	1.99279e-06	45	51.8184	295.393	4	['SLC16A1', 'SLC22A3', 'SLC51A', 'SLC5A11']	0.00240663	0.0888889	0.0555556
Inorganic Cation Transmembrane Transport (GO:0098662)	1.60053e-06	284	13.9194	80.6733	7	['AQP8', 'HTR3E', 'KCNG1', 'SLC30A10', 'SLC46A1', 'SLC6A4', 'SLC9A3']	0.00240663	0.0246479	0.0972222
Nitrogen Compound Transport (GO:0071705)	9.17682e-07	163	20.8149	125.666	6	['AQP8', 'SLC19A3', 'SLC22A3', 'SLC26A2', 'SLC38A4', 'SLC6A4']	0.00240663	0.0368098	0.0833333

### Sheet: CD_small_intestine_Integrin-receptor antagonists
pathway_id	pval	pathway_size	odds_ratio	combined_score	overlap_size	intersecting_genes	qval	overlap_percentage	query_percentage
Anterior/Posterior Pattern Specification (GO:0009952)	2.40028e-08	59	174.018	1325.97	4	['HOXB5', 'HOXB6', 'HOXB7', 'HOXB9']	8.6962e-05	0.0677966	0.210526
