## Supplementary material for "A biomarker catalog for inflammatory bowel disease medications": rem_vs_act_proteomics.xlsx

### Sheet: UC_No Medication
pathway_id	pval	pathway_size	odds_ratio	combined_score	overlap_size	intersecting_genes	qval	overlap_percentage	query_percentage
Positive Regulation Of Interleukin-8 Production (GO:0032757)	0.0368819	61	2.42729	3.47876	7	['CD14', 'FCN1', 'IL1B', 'IL6', 'NOS2', 'PLA2G1B', 'PRG3']	1	0.114754	0.0448718
Granulocyte Chemotaxis (GO:0071621)	0.0337664	73	2.31102	3.4007	8	['CCL18', 'CCL20', 'CXCL10', 'CXCL8', 'CXCL9', 'PLA2G1B', 'S100A12', 'TGFB2']	1	0.109589	0.0512821
Neutrophil Chemotaxis (GO:0030593)	0.0270297	70	2.42546	3.8035	8	['CCL18', 'CCL20', 'CXCL10', 'CXCL8', 'CXCL9', 'PLA2G1B', 'S100A12', 'TGFB2']	1	0.114286	0.0512821
Neutrophil Migration (GO:1990266)	0.0170154	77	2.4994	4.42184	9	['CCL18', 'CCL20', 'CXCL10', 'CXCL8', 'CXCL9', 'PLA2G1B', 'PRTN3', 'S100A12', 'TGFB2']	1	0.116883	0.0576923
Mucosal Immune Response (GO:0002385)	0.0132491	28	4.06133	7.62641	5	['DEFA1', 'IL4', 'NOS2', 'PLA2G1B', 'RNASE3']	1	0.178571	0.0320513
Cellular Component Disassembly (GO:0022411)	0.00866064	46	3.37894	6.96889	7	['ADAM8', 'CAPG', 'MMP10', 'MMP12', 'MMP8', 'MMP9', 'PRSS2']	1	0.152174	0.0448718
Extracellular Matrix Disassembly (GO:0022617)	0.00676516	44	3.56412	7.73315	7	['ADAM8', 'CAPG', 'MMP10', 'MMP12', 'MMP8', 'MMP9', 'PRSS2']	1	0.159091	0.0448718
Innate Immune Response In Mucosa (GO:0002227)	0.00368124	21	5.85265	14.2454	5	['DEFA1', 'IL4', 'NOS2', 'PLA2G1B', 'RNASE3']	1	0.238095	0.0320513
Regulation Of Neuroinflammatory Response (GO:0150077)	0.00228904	19	6.69347	17.6731	5	['IL1B', 'IL4', 'IL6', 'MMP8', 'MMP9']	1	0.263158	0.0320513
Antimicrobial Humoral Response (GO:0019730)	0.0016919	100	2.88088	7.98472	13	['CXCL10', 'CXCL14', 'CXCL8', 'CXCL9', 'DEFA1', 'GNLY', 'PGLYRP1', 'PLA2G1B', 'PRSS2', 'PRTN3', 'REG1B', 'RNASE3', 'S100A12']	1	0.13	0.0833333
Antimicrobial Humoral Immune Response Mediated By Antimicrobial Peptide (GO:0061844)	0.000411398	65	3.91954	13.2705	11	['CXCL10', 'CXCL14', 'CXCL8', 'CXCL9', 'DEFA1', 'GNLY', 'PGLYRP1', 'PLA2G1B', 'REG1B', 'RNASE3', 'S100A12']	1	0.169231	0.0705128

### Sheet: CD_Immunomodulating antimetabolites
pathway_id	pval	pathway_size	odds_ratio	combined_score	overlap_size	intersecting_genes	qval	overlap_percentage	query_percentage
Defense Response To Bacterium (GO:0042742)	0.0244884	204	4.28154	6.89773	4	['CXCL13', 'DEFA1', 'LCN2', 'PLA2G2A']	1	0.0196078	0.235294
Inflammatory Response (GO:0006954)	0.00814182	236	4.96392	10.371	5	['CCL21', 'CCL23', 'CXCL13', 'CXCL9', 'SIGLEC1']	1	0.0211864	0.294118
Neutrophil Migration (GO:1990266)	0.000740972	77	12.2655	38.3936	4	['CCL21', 'CCL23', 'CXCL13', 'CXCL9']	0.447424	0.0519481	0.235294
Granulocyte Chemotaxis (GO:0071621)	0.000604382	73	12.9944	41.825	4	['CCL21', 'CCL23', 'CXCL13', 'CXCL9']	0.437935	0.0547945	0.235294
Neutrophil Chemotaxis (GO:0030593)	0.000514517	70	13.5991	44.7219	4	['CCL21', 'CCL23', 'CXCL13', 'CXCL9']	0.437935	0.0571429	0.235294
Cellular Response To Chemokine (GO:1990869)	0.000265431	59	16.3804	58.5772	4	['CCL21', 'CCL23', 'CXCL13', 'CXCL9']	0.320552	0.0677966	0.235294
Chemokine-Mediated Signaling Pathway (GO:0070098)	0.00023199	57	17.0102	61.824	4	['CCL21', 'CCL23', 'CXCL13', 'CXCL9']	0.320552	0.0701754	0.235294
Lymphocyte Chemotaxis (GO:0048247)	8.3436e-05	44	22.6385	92.3343	4	['CCL21', 'CCL23', 'CXCL13', 'DEFA1']	0.302289	0.0909091	0.235294

### Sheet: UC_JAK inhibitors
pathway_id	pval	pathway_size	odds_ratio	combined_score	overlap_size	intersecting_genes	qval	overlap_percentage	query_percentage
Response To Peptide (GO:1901652)	0.0332357	38	3.07717	4.54928	5	['MMP3', 'REG1A', 'REG1B', 'REG3A', 'REG3G']	1	0.131579	0.0347222
Negative Regulation Of Peptide Hormone Secretion (GO:0090278)	0.0092006	18	5.8	11.8099	4	['CHGA', 'CRHBP', 'INHBB', 'SFRP1']	1	0.222222	0.0277778
Maintenance Of Gastrointestinal Epithelium (GO:0030277)	0.0092006	18	5.8	11.8099	4	['IL10RA', 'TFF1', 'TFF2', 'TFF3']	1	0.222222	0.0277778
